# Structural and spatial dynamics of mosquito-arbovirus associations in México (2007 to 2025): A systematic review and quantitative synthesis

**DOI:** 10.64898/2026.04.24.26351690

**Authors:** Ayokunle D. Obayomi, Jonathan P. Cisneros, Marvellous Asubiojo, Omar Domínguez-Acosta, Temidayo O. Elufisan, Ma Isabel Salazar

## Abstract

**Background:** Mosquito-borne arboviruses present persistent public health threats in México. Multiple vector species are often considered to influence the local transmission of arboviral diseases; however, the structure and spatial dynamics of mosquito-arbovirus associations are unknown.

**Methods:** We conducted a systematic review to synthesize research investigating natural arboviral infections across mosquito taxa. PRISMA-guided search was done in PubMed, Scopus, Web of Science and Google Scholar, resulting in 46 included articles from 2007 to 2025. To delineate mosquito-arbovirus associations, spatial autocorrelation, bipartite network analysis, generalized linear mixed models (GLMMs) and comparative analysis of infection across sex and life stages were used to resolve spatial dynamics, species-specific viral detection and maintenance profiles.

**Results:** Minimum Infection Rate (MIR) revealed significant positive spatial autocorrelation (Global Moran’s I = 0.139; p = 0.016), indicating structured but diffuse spatial patterns (Local Moran’s I = 0.092; p = 0.045). Sampling intensity negatively correlated with the MIR (Spearman ρ = −0.680, p < 0.001), indicating that sampling effort did not obscure the spatial structure. Elevated values were observed in a few municipalities across south-central and southeastern Mexico, where vegetation and land use interface. Network analysis (connectance = 0.40) and GLMM characterized an *Aedes*-centered network with broader taxonomic patterns driven by ZIKV; detection was significantly higher in *Culex quinquefasciatus* (OR = 1.88, p < 0.001) relative to *Aedes aegypti*. DENV detection patterns contrasted with other key viruses; no significant differences in transmission modes (χ² = 1.01, p = 0.315), suggesting a distinct maintenance profile.

**Conclusions:** This review unveils spatially diffuse and virus-specific detection patterns across heterogeneous communities in México, findings that transcend *Aedes*-centric frameworks. These resolutions provide an evidence-based baseline that encourages an integrated, community-scale approach in regional surveillance programs.

**AUTHOR SUMMARY:** Mosquito-borne arboviruses continue to threaten human and animal health across México. Previous research has investigated arboviral infections and mosquito fauna as separate entities, but not their associations. This systematic review aims to resolve the spatial structure and multi-species dynamics of mosquito–arbovirus associations. We synthesized a long-term dataset of mosquito-borne virus surveillance from academic articles. Spatial models determined if localized detections were random and/or clustered with hotspots. Network and mixed models estimated the likelihood of positive arbovirus detection in mosquito species and a comparison test quantified the influence of vertical transmission on viral maintenance. Arboviral infection rates showed a diffuse spatial pattern with elevated values across urban and interface settings. *Aedes aegypti* shaped the mosquito–arbovirus network as expected; however, *Culex quinquefasciatus* showed significantly higher odds of ZIKV detection, supporting broader surveillance. These findings clarify species-specific detection and maintenance profiles across mosquito taxa, informing improved and targeted control strategies for arboviral diseases in México.
