## Supplementary material for "Structural and spatial dynamics of mosquito-arbovirus associations in México (2007 to 2025): A systematic review and quantitative synthesis": Suplementary files: S1 Table.xlsx

### Sheet: General data
Article type	Author and Year	STUDY DURATION	STATE	MUNICIPALITY	HABITAT	LATITUDE	LONGITUDE	MOSQUITOES COLLECTED	TRANSMISSION	COLLECTING STAGE	SAMPLE SIZE	POOLS	DETECTION METHOD	TARGET VIRUS	VIRUS DETECTED	POOLS (+ve)	PREVALENCE	MIR	METRICS	RELEVANCE	ASSOCIATIONS	BLOOD MEAL
Short Communication	Gunther et al. (2007)	2005	OAXACA	TUXTEPEC JUCHITÁN	Urban	18.08 16.44	96.14 95.02	Aedes aegypti	V	LARVAE [REARED]	3020 [860] 2680	43	Semi-nested RT-PCR	DENV 1-4	DENV 2-3 DENV 4	4	0.093	4.3 5	MIR	MEDICAL
Original article	Hidalgo-Martinez et al. (2008)	2005	TABASCO	VILLAHERMOSA	Conserved	17.98	92.93	Culex quinquefasciatus An. punctimacula Oc. Taeniorhynchus Ps. ciliata	H	ADULT MALE FEMALE	424 Male 72 Female	35	RT-PCR	WNV	WNV	1				Demonstrates presence of WNV in Tabasco.	Zoos are suitable for WNV monitoring
Original article	Ulloa et al. (2009)	2006	CHIAPAS	Lacandon forest & La Encrucijada	Coastal Farmland	14.9	92.26	Cx nigripalpus Cx interrogator Cx coronator An albimanus An crucians Oc taeniorhynchus Mansonia titillans	H	ADULT FEMALE	3536 4100 186 618 120 4100 1750		RT-PCR Seq	Flavivirus	WNV	1 1		0.28 0.24	MIR	First conclusive evidence of WNV in Chiapas
Original article	Farfan-Ale et al. (2009)	2007	YUCATAN QUINTANA ROO	MERIDA, Tixkokob, Tizimin, Tzucacab Cozumel Island	Urban, semi-urban, rural, coastal, zoo, agricultural areas, tropical deciduous forest, mangrove forest.	20.97 20.48	89.62 86.93	9 genera 26 species Culex quinquefasciatus	H	ADULT FEMALE	96687 7009	2730 VI 210 Culex q	VI RT-PCR, Seq	Flavivirus Alphavirus WNV Orthobunyavirus	VI: Cache Valley virus, Kairi virus, 1 unidentified agent. RT-PCR: Novel flavivirus (T'Ho virus), Culex flavivirus (CxFV	VI: 3/2730 . Flavivirus RT-PCR: 146/210 pools (+ve) (145 CxFV, 1 T'Ho)		Overall Flavivirus MIR (in tested Cx. quinquefasciatus): 20.8/1000. CxFV MIR: 26.0 (Tixkokob), 10.9 (Merida Zoo)	MIR	First report of a novel WNV-like virus (T'Ho) in the Americas. High prevalence of an insect-specific flavivirus (CxFV). Potential explanation for serological cross-reactivity and lack of reported WNV disease in the region.	T'Ho virus found in Cx. quinquefasciatus. CxFV found in Cx. quinquefasciatus (males and females), suggesting vertical transmission.
Original article	Farfan-Ale et al. (2010)	2008	YUCATAN QUINTANA ROO	MERIDA, Tixkokob, Celestun	Urban, semi-urban, rural, coastal, zoo, biosphere reserve.			11 genera 24 species	H	ADULT FEMALE	191244 20124	6009 VI 839 from 8 species	VI RT-PCR, Seq	Flavivirus Alphavirus Orthobunyavirus	VI: Cache Valley virus (17), South River virus (1 ) RT-PCR: CxFV	18/6009 155/600 CxFV 0/239		Overall Flavivirus (CxFV) MIR in Cx. quinquefasciatus: 7.7/1000. Monthly CxFV MIR: Range 4.3 - 16.6. CVV MIR in Oc. taeniorhynchus (Celestun): 0.98. SORV MIR in Oc. taeniorhynchus (Celestun): 0.06.	MIR	Confirms circulation of CVV and documents first finding of SORV in Latin America. Demonstrates year-round activity of CxFV. Continued absence of WNV isolation despite serological evidence.	CVV and SORV isolated from Oc. taeniorhynchus. CxFV only detected in Culex spp. (Cx. quinquefasciatus), found in both sexes suggesting vertical transmission.
Original article	De la Mora-Covarrubias et al. (2010)	2005	CHIHUAHUA	CIUDAD JUAREZ	Urban	31.69	-106.42	Aedes aegypti	H	ADULT FEMALE	122	42	RT-PCR	DENV2 DENV3	DENV 2 DENV 3 (Both)	7 10 (7)	0.5714
Original article	Deardoff et al. (2011)	2006 & 2007	CHIAPAS	Mastepec	Coastal Farmland Rural	14.90	92.26	35 species 17 genera Cx. Taeniopus Ps. varipes and Cx. Nigripalpus	H	ADULT FEMALE	34375	1168	VI on vero cells	VEEV	Nepuyo virus 2 Patois virus 2	4 isolates				No VEEV isolation from mosquitoes. Strong evidence for enzootic transmission by Cx. taeniopus	Cx. taeniopus spatially correlated with human and bovine seropositivity	Ae. taeniorhynchus not primary enzootic vector
Brief report	Espinoza-Gomez et al. (2011)	2007 - 2008	COLIMA	Colima City, Manzanillo, Tecomán	URBAN & WILD	19°15' N	103°43' W		H	ADULT FEMALE	1475	130	RT-PCR	Flavivirus	None	0				CFAV
Original article	García-Rejón et al. (2011)	2008 - 2009	YUCATAN	MERIDA	URBAN	20.96	89.59	Aedes aegypti	H	ADULT FEMALE	415	118	RT-PCR	DENV	DENV	19	0.161	4.8	IR per 100
Original article	Ibarra-Juarez et al. (2012)	2007	NUEVO LEON	Pesquería	Rural	25°4′11.9″N	100°0′14.0″W	Culex Anopheles, Mansonia, Aedes, PsorophOriginal article, Uranotaenia	H	ADULT MOSQUITO	3238 4127	167 226	RT-PCR	WNV Flavivirus	WNV	2		0.61 per 1000	MIR	WNV is currently circulating in northern Mexico	WNV RNA detected in Culex spp. (not Cx. quinquefasciatus or Cx. pipiens)
Original article	Kopp et al. (2013)	2008	CHIAPAS	Palenque	Conserved	1933486 (UTM)	600679 (UTM)	Culex nigripalpus (positive), Aedes, Coquillettidia, Deinocerites, Mansonia, Psorophora, Sabethes, Wyeomyia		ADULT FEMALE	3491	371	RT-PCR and COI barcoding	Flavivirus	SLEV	2	Nil			Identified a novel, ancestral SLEV clade in Mexico
Original article	Sanchez-Casas et al. (2013)	2011	QUINTANA ROO	BENITO-JUAREZ	URBAN	21.16	86.85	Aedes aegypti	H	ADULT FEMALE	419	41	RT-PCR	DENV2	DENV 2	5	0.12	0.014	IR
Short Communication	Eisen et al. (2014)	2008-2009	Yucatán	Mérida	URBAN	20.97	89.62	Aedes aegypti	H	ADULT FEMALE	5793		RT-PCR (not-specified)	DENV	DENV	50					tempOriginal articlel correlation between the percentage of DENV-infected Ae. aegypti females
Original article	Méndez-Galván et al. (2014)	2012	QUINTANA ROO	Benito Juárez Othón P. Blanco	URBAN	21°10′51″N 18°30′13″N	86°50′10″W 88°18′19″W	Aedes aegypti	H	ADULT FEMALE	1849 295	185 35	Semi-nested RT-PCR	DENV	DENV	4 1	0.023	0.004
Scientific Note	Martinez et al. (2014)	2011	GUERRERO	ACAPULCO	URBAN	16°51′12″N	99°52′11″W	Aedes aegypti	V	EGG LARVAE [REARED] ADULT MOSQUITO	4146	226	RT-qPCR	DENV	DENV 1	2	0.009			FIRST EVIDENCE IN MEXICO
Original article	Sanchez-Rodriguez et al. (2014)	2010	NUEVO LEON	MONTERREY	SUBURBAN FOREST SETTLE	25°24´59.95” 25°41´03.24”	100°09´32.83” 100°15´03.78”	Aedes aegypti Aedes albopictus	VH	LARVAE [REARED] ADULT MOSQUITO	685 1280	103 41	RT-PCR	DENV	DENV	1
Original article	Diaz-Gonzalez et al. (2015)	2014	CHIAPAS	HIDALGO	RURAL HOUSE	14°40′45″ N	92°08′59″ W	Aedes aegypti Aedes albopictus Culex spp.	H	ADULT FEMALE	635 2	79 Whole	RT-qPCR, CPE, Seq	CHIKV	CHIKV	18	0.228	32.3/1000	MIR	FIRST CHIKV in Aedes in Hidalgo Chiapas
Scientific Note	Dzul-Manzanilla et al. (2015)	2012 - 2014	GUERRERO	Acapulco, Juchitán, Zihuatanejo, Ometepec, Cuajinicuilapa	URBAN	Acapulco: 16°51′49″N, 99°52′57″W Juchitán: 16°37′38″N, 98°38′12″W Ometepec: 16°48′N, 98°13′W Cuajinicuilapa: 16°28′N, 98°24′W		Aedes aegypti	H	ADULT FEMALE		284	RT-qPCR	DENV CHIKV	DENV-1,2,4 CHIKV	27 9		CHIKV (Juchitán): 23.32/1,000; DENV-4 (Zihuatanejo): 8.88/1,000; DENV-1 (Ometepec): 13.09/1,000; DENV-1 (Cuajinicuilapa): 18.86/1,000	IR	CHIKV detected after human case
Original article	Dıaz-Quinonez et al. (2016)	2015	GUERRERO					Aedes aegypti					RT-qPCR	ZIKV	ZIKV	125
Short Communication	Dzul-Manzanilla et al. (2016)	2015	GUERRERO	Acapulco, Zihuatanejo, Coyuca de Benitez, Atoyac de Alvarez	URBAN	Acapulco (16852N, 99854’W), Zihuatanejo (17838’N,101833’W), Coyuca de Benitez (1780’N,10085’W), Atoyac de Alvarez (17812’N,100826’W)		Aedes aegypti	VH	ADULT MALE FEMALE	14218	950	RT-qPCR	DENV 1-4 CHIKV	DENV 2,3,4 CHIKV (CHIKDENV 2,4)	1,9,8 20 (1,1)	0.0421		IR	Reports surveillance results, including vertical transmission; confirmed DENV transmission and CHIKV in humans in Acapulco	Co-infection of CHIKV and DENV serotypes detected
Dispatch	Cigarroa-Toledo et al. (2016)	2015	Yucatán	Merida	URBAN	20.97	89.62	Aedes aegypti	H	ADULT FEMALE	237		Virus Isolation	CHIKV	CHIKV	2
Original article	Guerbois et al. (2016)	2015	CHIAPAS	TAPACHULA SUCHIATE	URBAN	14.9°N 14.67°N	92.3°W 92.15°W	Aedes aegypti C. quinque Aedes albopictus	H	ADULT MALE FEMALE	472(279) 322 2	(55)	RT-qPCR Virus Isolation Seq	ZIKV	ZIKV	15	27.3%	52.49-172.66	MIR MLE per 1000	Tested only female mosquitoes
Short Communication	Huerta et al. (2017)	2016	SAN LUIS POTOSI	San Martín, Tamazunchale, Ciudad Valles, Matlapa, Ebano, Tamuin, Axtla	URBAN	21.37 21.26 21.98 21.34 22.22 22.00 21.44	98.66 98.79 99.02 98.83 98.38 98.78 98.87	Aedes aegypti Aedes albopictus	H	ADULT FEMALE	115	12	RT-qPCR	ZIKV	ZIKV	3		Ae. aegypti: 42.31 (Ciudad Valles), 29.32 (Ebano); Ae. albopictus: 15.72 (San Martin) (per 1,000 mosquitoes)	MIR (with 95% CI)	Early detection of ZIKV circulation in Aedes before human cases confirmed; suggests prompt vector control could contain transmission	None of these localities had confirmed human ZIKV infections at time of mosquito detection, nor for 5 months after
Original article	Sotomayor-Bonilla et al. (2017)	2010-2011	CAMPECHE/CHIAPAS	Calakmul/ Montes Azules	Conserved	Nil	Nil	Ae. fulvus, Ma. indubitans, Ps. ferox, Ps. cilipes, Ps. confinnis, Ae. tormentor, An. apicimacula, Cx. nigripalpus		ADULT	1298	Not specified	RT-PCR	VEEV, EEEV, WEEV and WNV	VEEV	0			Mosquito species richness and prevalence	First molecular evidence of VEEV in bats and rodents from southern Mexico	Identifies potential sympatric vectors sharing habitat with infected wild hosts	Mosquitoes captured using bats as bait in traps
Original article	Elizondo-Quiroga et al. (2018)	2016	JALISCO	Guadalajara	URBAN with confirmed cases	20.67	103.39	Aedes aegypti, Ae. epactius, Ae. vexans, Culex quinquefasciatus, Cx. coronator, Cx.tarsalis	HV	ADULT MALE FEMALE	333 F 246 M	149 parts 30 whole	Virus Isolation RT-qPCR	ZIKV CHIKV DENV	ZIKV	30 2 with CPE		Ae. vexans (250), Cx. tarsalis (180.82), Cx. quinquefasciatus (34.08), Cx. coronator (29.10), Ae. aegypti (10.28) per 1,000	MIR (with 95% CI)	First report of ZIKV in salivary glands of wild-caught Cx. coronator, Cx. tarsalis, Ae. vexans		Most pools caused CPE at 3 dpi; Cx. quinquefasciatus salivary glands at 1 dpi
Original article	Charles et al. (2018)	2007-2008	YUCATAN	Merida, Tixkokob, Tzucacab	URBAN RURAL	20.97	89.59	Aedes aegypti, Ae. taeniorhynchus, Ae. trivittatus, Anopheles vestitipennis, Culex quinquefasciatus, Mansonia titillans, PsorophOriginal article ferox		ADULT MALE FEMALE	1359	37	Virus Isolation RT-PCR Seq RNA-seq	Novel and recognized RNA viruses	Novel: Uxmal virus (Negevirus), Mayapan virus (Nodaviridae-like). Recognized: Culex flavivirus (Flaviviridae), Houston virus (Mesoniviridae)	Uxmal 3 Mayapan 2 CxFv 1 Houston virus 2			Genetic identity %, phylogenetic analysis, in vitro host range (replication competence in various cell lines)	Discovery of novel insect-specific viruses (Uxmal and Mayapan) in Mexico. Confirms circulation of recognized insect-specific viruses (CxFV, HOUV). All viruses had vertebrate replication-incompetent phenotypes, suggesting they are insect-specific.	Uxmal virus: Isolated from Ae. taeniorhynchus (Merida). Mayapan virus: Isolated from Ps. ferox (Tzucacab). CxFV: Isolated from Cx. quinquefasciatus (Tixkokob). HOUV: Isolated from Cx. quinquefasciatus and Ae. taeniorhynchus (Merida).
Original article	Garcia-Rejon et al. (2018)	2016 -2017	YUCATAN	Merida	URBAN	20.97	89.59	Aedes aegypti	VH	IMMATURE L&P ADULT FEMALE	1648	166	RT-PCR Sanger Seq	Flavivirus DENV, ZIKV	DENV-1 ZIKV	2		1.2	MIR		Gonotrophic cycle of 3 days (dry season), 4 days (rainy season
Short Communication	Apodaca-Medina et al. (2018)	2015- 2016	SINALOA	CULIACAN	URBAN	24.8	107.39	Aedes aegypti	V	LARVAE	308	14	RT-PCR	DENV	DENV-2	2	0.143	6.49	MIR		First report of vertical infection of DENV in Sinaloa; suggests Aedes as natural reservoir
Scientific Note	Ponce-García et al. (2018)	2015-2016	GUERRERO	SAN MARCOS	URBAN with confirmed cases	16°38’ 17°04’	99°11’ 99°38’	Aedes aegypti	V	Larvae ADULT MALE ADULT FEMALE	82 23 16	11 5 4	RT-qPCR	CHIKV	CHIKV	2 4 1		21.50 253.88 64.80	PooledInRate MIR MLE
Original article	Kopp et al. (2019)	2008	CHIAPAS	Palenque	Tropical rainforest	17.5	91.9	Cx nigripalpus Wyeomyia complosa Culinicnae sp.	H	ADULT MOSQUITO	3710	371	RT-qPCR NGS	Peribunyaviruses	Baakal virus Lakamha virus Wyeomyia virus	3				Identification of two novel viruses (BKAV, LAKV) and first detection of WYOV in Mexico
Original article	Baak-Baak et al. (2019)	2015- 2016	YUCATAN	MERIDA	URBAN	20.96	89.59	Aedes aegypti	H	ADULT FEMALE	1380	166	RT-qPCR	Flavivirus DENV	DENV-1,2	2		1.5	MIR
Original article	Correa-Morales et al. (2019)	2017-2018	16 states		URBAN			Aedes aegypti Aedes albopictus Aedes epaticus Culex coronator Culex erraticus Culex quinque Culex tarsalis Culiseta inornata Culiseta particeps	H	ADULT MALE FEMALE		3873	CDC Trioplex real-time RT-PCR	ZIKV	ZIKV	492		19.0 90.5 17.1 102.8 NE 16.8 117.2 NE 369.5	MIR MLE	First detection of ZIKV in Ae. epactius, Cx. erraticus, Cs. inornata, Cs. particeps; need to consider other species in surveillance	ZIKV-infected mosquitoes in 15 states; no double/triple infection
Original article	Danis‐Lozano et al. (2019)	2011-2012	OAXACA MORELOS VERACRUZ CHIAPAS		URBAN			Aedes aegypti Aedes albopictus	V	EGGS [REARED]	21390 892	713 30	IFA RT-qPCR	DENV	DENV1-3	54 0		2.52	MIR, Odds Ratio (OR)	Vertical transmission contributed 6.8%; Morelos State had highest risk of dengue transmission	Season of major risk: August to October
Original article	Izquierdo-Suzan et al. (2019)	2016	MORELOS	JOJUTLA	URBAN	18.6	99.17	Aedes aegypti	V	EGGS [REARED]	3150 1150	105 46	Viral isolation IIFA RT-qPCR	ZIKV	ZIKV	9 8		2.8 6.9	MIR	First demonstration of natural vertical transmission of ZIKV in Ae. aegypti larvae in Mexico	ZIKV incidence increased in Morelos in 2016; unique SNVs in larval genome, some shared with human-derived sequences
Original article	Estrada-Franco et al. (2020)	2018	TAMAULIPAS	REYNOSA	SUBURBAN	26.02	98.28	Aedes aegypti Culex quinquefasciatus	H	ADULT FEMALE	2545 1057	118 37	RT-qPCR Barcoding NGS	ZIKV DENV CHIKV WNV (Culex)	0	0	0	0	FR HBI			YES (145 Ae. aegypti, 388 Cx. quinquefasciatus successful IDs
Original article	Hernández-Triana et al. (2021)	2016	CHIAPAS	La Trinitaria, Acacoyagua, Maravilla Tenejapa, Marqués de Comillas, Ocosingo	SYLVAN	16.136	91.719	61 species named	H	ADULTS (FED/UNFED Immature L&P [reared]	1064 270 Bloodfed	204 270 whole	one-step semiquantitative SYBR Green RT-qPCR	Flavivirus Alphavirus	0	0	0	0	Intraspecific/interspecific genetic divergence (K2P distance)	Residual DNA in RNA extracts for vector/host ID; first study in sylvan Chiapas	Cx. quinquefasciatus showed highest diversity in host use (bridge vector role)	YES
Dispatch	Nunez-Avellaneda et al. (2021)	2018	YUCATAN		RURAL	20.86	89.62	Ae. aegypti, Ae. taeniorhynchus, Cx. lactator, Cx. nigripalpus, and Cx. Thriambus	H	Resting mosquito	1870 (pigpen 381)	190	RT-PCR Sanger Seq	ZIKV	ZIKV	5 pigpen				Detection of ZIKV RNA in Culex spp. mosquitoes adds to limited studies, but link remains tenuous		Ae. taeniorhynchus and Ae. aegypti not strong preference for porcine blood, but detected occasionally
Original article	Kirstein et al. (2021)	2016-2017	YUCATAN	Merida	URBAN	20.97	89.62	Aedes aegypti	H	ADULT FEMALE	2161		RT-qPCR	CHIKV DENV ZIKV	CHIKV DENV ZIKV	166
Original article	Lopez-Apodaca et al. (2022)	2016	YUCATAN	Maxcanu Chankom	RURAL Vegetation	20.44	88.57	Aedes aegypti Culex quinque 14 other species	H	ADULT MOSQUITO Immature L&P	765 5880	381	RT-qPCR Sanger Seq	Flavivirus	Flavivirus ZIKV DENV2	43	3 ZIKV 1 DENV2
Original article	Kirstein et al. (2022)	2016-2017	YUCATAN	MERIDA	URBAN			Aedes aegypti	V	ADULT MALE FEMALE	1278	Whole	RT-qPCR Sanger Seq	CHIKV ZIKV DENV	CHIKV ZIKV DENV-1,-4	73 1 12			Absolute Ae. aegypti density, absolute natural infection rate, chi-squared, GLM, NegGLM	Reports natural infection rates in male Ae. aegypti; suggests potential for vertical transmission	Male infections might follow female infections; ABV transmission peaks during rainy season (July–Nov)
Scientific Note	Garcia-Rejon et al. (2023)	2019-2021	YUCATAN	7 coastal communities	MANGROVE	20°51'20.02"N	90°23'32.47"W	Ae. Taeniorhynchus An. Crucians An. Pseudopunctipennis	H	ADULT FEMALE	3167	210	RT-PCR	Alphavirus	Exclude CHIKV VEEV	3 1 1		1.58 per 1000		First report of alphavirus RNA in mosquitoes from Yucatan mangroves. Identifies potential vectors and a health risk for residents and visitors to the biosphere reserve.	Positive mosquitoes were captured in the Celestun mangrove during the rainy season
Original article	Argaez-Sierra et al. (2024)	2021-2022	YUCATAN	17	URBAN	20.97	89.59	Aedes aegypti Culex quinque Aedes albopictus	H	ADULT FEMALE	600	26 33 1	RT-PCR Sanger Seq	Flavivirus	Flavivirus ZIKV & PAFV	24				ZIKV detected in Ae. aegypti pool (Merida) suggests silent circulation; PAFV widely distributed in Yucatan, potentially part of Ae. aegypti virome
Original article	Izquierdo-Suzan et al. (2024)	2021	MORELOS	Sierra Monte Negro	CONSERVED			21 species 6 genera	H	ADULT FEMALE	1761		RT-qPCR	WNV DENV YFV CHIKV ZIKV MAYV EEEV VEEV WEEV	ZIKV DENV BOTH		0.85
Original article	Zhou et al. (2024)	2021-2022	CHIAPAS	Ocozocoautla de Espinosa	RURAL	16.76	93.37	Aedes angustivittatus, Aedes guatemala, PsorophOriginal article horrida, Mansonia dyari, Mansonia titillans, Culex spp.	H	ADULT FEMALE	2655	341	RT-qPCR Virus Isolation	VSV	VSV	59				Mosquitoes predominated in pastures and water sources during both the post-rainy and dry seasons. Culex spp. were frequently VSNJV RNA-positive in the dry season
Original article	Hernández-Villegas et al. (2025)	2021-2022	YUCATAN PENINSULA		URBAN RURAL DIVERSE RURAL CONSERVED			20 species Aedes Culex abundant		ADULT FEMALE Unfed	215	61	NGS	Virome	16 species 14 families Mercadeo virus				Shannon diversity index, PCoA, hierarchical clustering, beta diversity	First virome characterization in Yucatan Peninsula; baseline data for surveillance; mosquito species identity shapes viral composition	Viral community composition driven by mosquito species; closely related species have similar viromes; urban habitats had vertebrate-associated viral families; diversified rural areas highest viral diversity
Original article	Hernández-Acosta et al. (2025)	2015	CHIHUAHUA	JUAREZ	URBAN	31.74	106.44	Aedes aegypti	H	ADULT FEMALE	328	131 ≤ 50/pool	RT-PCR	CHIKV	CHIKV	86	0.6565	0.26	MIR, MLE (PooledInfRate program)	First report of infected vector in region; highlights need for active epidemiological surveillance	Vector present in 88% of sampled houses; more outdoor than indoor capture (possible socioeconomic/environmental factors)

### Sheet: Pool-level data
Author	Mosquito Genus	Mosquito species	Target virus	Virus detected	Number of Mosquito tested	Pools	Positive Pools
Apodaca-Medina et al., 2018	Aedes	aegypti	DENV	DENV2	308	14	2
Argaez-Sierra et al., 2024	Aedes	aegypti	Flavivirus	Flavivirus	260	26	24
Argaez-Sierra et al., 2024	Culex	quinquefasciatus	Flavivirus	Flavivirus	328	33	0
Argaez-Sierra et al., 2024	Aedes	albopictus	Flavivirus	Flavivirus	12	1	0
Baak-Baak et al. (2019)	Aedes	aegypti	DENV	DENV-1,2	1380	166	2
Cigarroa-Toledo et al., 2016	Aedes	aegypti	CHIKV	CHIKV	237		2
Correa-Morales et al. (2019)	Aedes	aegypti	ZIKV	ZIKV	14145	3120	260
Correa-Morales et al. (2019)	Culex	quinquefasciatus	ZIKV	ZIKV	6054	664	96
Correa-Morales et al. (2019)	Aedes	albopictus	ZIKV	ZIKV	78	52	7
Correa-Morales et al. (2019)	Aedes	epaticus	ZIKV	ZIKV	64	13	1
Correa-Morales et al. (2019)	Culiseta	inornata	ZIKV	ZIKV	1	1	1
Correa-Morales et al. (2019)	Culiseta	particeps	ZIKV	ZIKV	6	3	2
Correa-Morales et al. (2019)	Culex	tarsalis	ZIKV	ZIKV	33	15	4
Correa-Morales et al. (2019)	Culex	erraticus	ZIKV	ZIKV	1	1	1
Correa-Morales et al. (2019)	Culex	coronator	ZIKV	ZIKV	17	4	2
Danis‐Lozano et al., 2019	Aedes	aegypti	DENV	DENV	21390	713	54
Danis‐Lozano et al., 2019	Aedes	albopictus	DENV	DENV	892	30	0
De la Mora-Covarrubias 2010	Aedes	aegypti	DENV	DENV	122	42	24
Deardoff 2011	Culex	nigripalpus	VEEV	Patois virus	25037		1
Deardoff 2011	Aedes	taeniorhynchus	VEEV		4038		0
Deardoff 2011	Mansonia	indubitans	VEEV		1032		0
Deardoff 2011	Mansonia	titilans	VEEV		804		0
Deardoff 2011	Psorophora	cyanescens	VEEV		554		0
Deardoff 2011	Psorophora	varipes	VEEV	Patois virus	403		1
Deardoff 2011	Culex	taeniopus	VEEV	Nepuyo virus	305		2
Deardoff 2011	Psorophora	confinnis	VEEV		298		0
Deardoff 2011	Aedeomyia	squamipennis	VEEV		288		0
Deardoff 2011	Aedes	tormentor/atlanticus	VEEV		266		0
Deardoff 2011	Culex	(Melanoconion) sp.	VEEV		225		0
Deardoff 2011	Culex	(Deinocerites) pseudus	VEEV		204		0
Deardoff 2011	Culex	spp.	VEEV		175		0
Deardoff 2011	Wyeomyia	spp.	VEEV		128		0
Deardoff 2011	Wyeomyia	guatemala	VEEV		118		0
Deardoff 2011	Psorophora	howardii	VEEV		107		0
Deardoff 2011	Culex	interrogator	VEEV		105		0
Deardoff 2011	Anopheles	crucians	VEEV		59		0
Deardoff 2011	Uranotaenia	lowii	VEEV		49		0
Deardoff 2011	Coquillettidia	venezuelensis	VEEV		35		0
Deardoff 2011	Psorophora	longipalpus	VEEV		33		0
Deardoff 2011	Psorophora	ferox	VEEV		20		0
Deardoff 2011	Aedes	fulvus pallens	VEEV		18		0
Deardoff 2011	Culex	iolambdis	VEEV		14		0
Deardoff 2011	Culex	quinquefasciatus	VEEV		14		0
Deardoff 2011	Psorophora	albipis	VEEV		12		0
Deardoff 2011	Psorophora	ciliata	VEEV		7		0
Deardoff 2011	Anopheles	spp.	VEEV		6		0
Deardoff 2011	Anopheles	pseudopunctipenis	VEEV		5		0
Deardoff 2011	Culex	coronator	VEEV		5		0
Deardoff 2011	Anopheles	albimanus	VEEV		4		0
Deardoff 2011	Deinocerites	cancer	VEEV		4		0
Deardoff 2011	Coquillettidia	nigricans	VEEV		1		0
Deardoff 2011	Culex	eraticus	VEEV		1		0
Deardoff 2011	Haemagogus	spp.	VEEV		2		0
Diaz-Gonzalez, 2015	Aedes	aegypti	CHIKV	CHIKV	635	79	18
Diaz-Gonzalez, 2015	Aedes	albopictus	CHIKV	CHIKV	3	2	0
Dzul-Manzanilla, 2015	Aedes	aegypti	CHIKV DENV ZIKV	CHIKV DENV		284	36
Dzul-Manzanilla, 2016	Aedes	aegypti	CHIKV&DENV	CHIKV&DENV	14218	950	40
Eisen et al., 2014	Aedes	aegypti	DENV	DENV	5973		50
Elizondo-Quiroga et al. (2018)	Aedes	aegypti	CHIKV DENV ZIKV	ZIKV	303	72	7
Elizondo-Quiroga et al. (2018)	Aedes	epactius	CHIKV DENV ZIKV	ZIKV	13	16	0
Elizondo-Quiroga et al. (2018)	Aedes	vexans	CHIKV DENV ZIKV	ZIKV	4	12	3
Elizondo-Quiroga et al. (2018)	Culex	quinquefasciatus	CHIKV DENV ZIKV	ZIKV	221	51	16
Elizondo-Quiroga et al. (2018)	Culex	coronator	CHIKV DENV ZIKV	ZIKV	32	19	3
Elizondo-Quiroga et al. (2018)	Culex	tarsalis	CHIKV DENV ZIKV	ZIKV	6	9	3
Espinoza-Gomez et al. (2011)	Deinocerites	pseudes	Flavivirus		370	18	0
Espinoza-Gomez et al. (2011)	Aedes	taeniorhynchus	Flavivirus		225	16	0
Espinoza-Gomez et al. (2011)	Aedes	trivittatus	Flavivirus		118	12	0
Espinoza-Gomez et al. (2011)	Coquillettidia	perturbans	Flavivirus		112	8	0
Espinoza-Gomez et al. (2011)	Anopheles	albimanus	Flavivirus		106	10	0
Espinoza-Gomez et al. (2011)	Psorophora	mathesonii	Flavivirus		102	6	0
Espinoza-Gomez et al. (2011)	Culex	quinquefasciatus	Flavivirus		98	14	0
Espinoza-Gomez et al. (2011)	Mansonia	titillans	Flavivirus		82	6	0
Espinoza-Gomez et al. (2011)	Culex	erraticus	Flavivirus		62	8	0
Espinoza-Gomez et al. (2011)	Stegomyia (Aedes)	aegypti	Flavivirus	SFAV	46	12	5
Espinoza-Gomez et al. (2011)	Haemagogus	mesodentatus	Flavivirus		42	1	0
Espinoza-Gomez et al. (2011)	Culex	peccator	Flavivirus		32	4	0
Espinoza-Gomez et al. (2011)	Culex	mulrennani	Flavivirus		30	3	0
Espinoza-Gomez et al. (2011)	Culex	iolambdis	Flavivirus		24	6	0
Espinoza-Gomez et al. (2011)	Psorophora	longipalpus	Flavivirus		18	4	0
Espinoza-Gomez et al. (2011)	Aedes	epactius	Flavivirus		8	2	0
Estrada-Franco et al. (2020)	Aedes	aegypti	ZIKV CHIV DENV WNV		2545	118	0
Estrada-Franco et al. (2020)	Culex	quinquefasciatus	ZIKV CHIV DENV WNV		1057	37	0
Farfan-Ale 2009	Culex	quinquefasciatus	Flavivirus	Flavivirus	7009	210	146
Farfan-Ale 2009	Aedes	aegypti	Arbovirus		1385	217	0
Farfan-Ale 2009	Aedes	taeniorhynchus	Orthobunyavirus	CVV Kairi	28594	673	3
Farfan-Ale 2009	Aedes	trivittatus	Arbovirus		3949	131	0
Farfan-Ale 2009	Anopheles	albimanus	Arbovirus		5765	137	0
Farfan-Ale 2009	Anopheles	crucians	Arbovirus		670	16	0
Farfan-Ale 2009	Anopheles	neival	Arbovirus		381	8	0
Farfan-Ale 2009	Anopheles	pseudopuctipennis	Arbovirus		117	10	0
Farfan-Ale 2009	Anopheles	vestitipennis	Arbovirus		1353	40	0
Farfan-Ale 2009	Anopheles	spp.	Arbovirus		207	4	0
Farfan-Ale 2009	Culex	coronator	Arbovirus		49	18	0
Farfan-Ale 2009	Culex	interrogator	Arbovirus		112	8	0
Farfan-Ale 2009	Culex	nigripalpus	Arbovirus		102	6	0
Farfan-Ale 2009	Culex	quinquefasciatus	Arbovirus		46722	1236	0
Farfan-Ale 2009	Culex	tarsalis	Arbovirus		20	1	0
Farfan-Ale 2009	Deinocerites	cancer	Arbovirus		12	3	0
Farfan-Ale 2009	Haemagogus	mesodentatus	Arbovirus		1	1	0
Farfan-Ale 2009	Mansonia	dyari	Arbovirus		8	1	0
Farfan-Ale 2009	Mansonia	tillans	Arbovirus		1657	53	0
Farfan-Ale 2009	Ochlerotatus	infirmatus	Arbovirus		8	1	0
Farfan-Ale 2009	Psorophora	albipes	Arbovirus		2	2	0
Farfan-Ale 2009	Psorophora	ciliata	Arbovirus		18	2	0
Farfan-Ale 2009	Psorophora	columbiae	Arbovirus		844	24	0
Farfan-Ale 2009	Psorophora	confinnis	Arbovirus		8	5	0
Farfan-Ale 2009	Psorophora	canescens	Arbovirus		3224	83	0
Farfan-Ale 2009	Psorophora	ferox	Arbovirus		924	25	0
Farfan-Ale 2009	Psorophora	howardii	Arbovirus		507	18	0
Farfan-Ale 2009	Psorophora	spp.	Arbovirus		35	4	0
Farfan-Ale 2009	Wyeomyia	spp.	Arbovirus		13	3	0
Farfan-Ale 2010	Culex	quinquefasciatus	Flavivirus	Flavivirus	20124	600	155
Farfan-Ale 2010	Aedes	aegypti	Arbovirus		5885	701	0
Farfan-Ale 2010	Anopheles	albimanus	Arbovirus		551	43	0
Farfan-Ale 2010	Anopheles	crucians	Arbovirus		1029	60	0
Farfan-Ale 2010	Anopheles	vestitipennis	Arbovirus		1427	63	0
Farfan-Ale 2010	Coquillettidia	nigricans	Arbovirus		62	7	0
Farfan-Ale 2010	Coquillettidia	venezuelensis	Arbovirus		17	2	0
Farfan-Ale 2010	Culex	bahamensis	Arbovirus		3	3	0
Farfan-Ale 2010	Culex	coronator	Arbovirus		154	19	0
Farfan-Ale 2010	Culex	interrogator	Arbovirus		766	46	0
Farfan-Ale 2010	Culex	nigripalpus	Arbovirus		235	14	0
Farfan-Ale 2010	Culex	opisthopus	Arbovirus		698	39	0
Farfan-Ale 2010	Culex	quinquefasciatus	Arbovirus		65928	2080	0
Farfan-Ale 2010	Deinocerites	cancer	Arbovirus		6	2	0
Farfan-Ale 2010	Haemagogus	mesodentatus	Arbovirus		1	1	0
Farfan-Ale 2010	Mansonia	titillans	Arbovirus		19	11	0
Farfan-Ale 2010	Ochlerotatus	fulvus pallens	Arbovirus		5	3	0
Farfan-Ale 2010	Ochlerotatus	sollicitans	Arbovirus		1	1	0
Farfan-Ale 2010	Ochlerotatus	taeniorhynchus	Orthobunyavirus	CVV SORV	113562	2841	18
Farfan-Ale 2010	Ochlerotatus	trivittatus	Arbovirus		600	37	0
Farfan-Ale 2010	Psorophora	cyanescens	Arbovirus		155	10	0
Farfan-Ale 2010	Psorophora	ferox	Arbovirus		25	10	0
Farfan-Ale 2010	Psorophora	howardii	Arbovirus		29	5	0
Farfan-Ale 2010	Uranotaenia	iowii	Arbovirus		27	6	0
Farfan-Ale 2010	Wyeomyia	mitchellii	Arbovirus		59	5	0
García-Rejón 2011	Aedes	aegypti	DENV	DENV	415	118	19
García-Rejón et al., 2018	Aedes	aegypti	Flavivirus	ZIKV DENV1	1648	166	2
García-Rejón et al., 2023	Aedes	taeniorhynchus	Alphavirus	Alphavirus	2103		3
García-Rejón et al., 2023	Anopheles	pseudopunctipennis	Alphavirus	Alphavirus	55		1
García-Rejón et al., 2023	Anopheles	crucians	Alphavirus	Alphavirus	966		1
García-Rejón et al., 2023	Anopheles	albimanus	Alphavirus	Alphavirus	16		0
García-Rejón et al., 2023	Aedes	sollicitans	Alphavirus	Alphavirus	6		0
García-Rejón et al., 2023	Psorophora	cyanescens	Alphavirus	Alphavirus	4		0
García-Rejón et al., 2023	Psorophora	ferox	Alphavirus	Alphavirus	1		0
García-Rejón et al., 2023	Culex	iolambdis	Alphavirus	Alphavirus	11		0
García-Rejón et al., 2023	Coquillettidia	venezuelensis	Alphavirus	Alphavirus	5		0
Guerbois, 2016	Aedes	aegypti	ZIKV	ZIKV	472	107	15
Guerbois, 2016	Aedes	albopictus	ZIKV		2		0
Guerbois, 2016	Culex	quinquefasciatus	ZIKV		322		0
Gunther 2007	Aedes	aegypti	DENV	DENV	1480	74	4
Hernández-Acosta et al., 2025	Aedes	aegypti	CHIKV	CHIKV	328	131	86
Hernández-Triana et al., 2021	Aedes	aegypti	Flavi/Alpha		42	5	0
Hernández-Triana et al., 2021	Aedes	albopictus	Flavi/Alpha		2	1	0
Hernández-Triana et al., 2021	Aedes	angustivittatus	Flavi/Alpha		4501	25	0
Hernández-Triana et al., 2021	Aedes	podographicus	Flavi/Alpha		8	1	0
Hernández-Triana et al., 2021	Aedes	serratus	Flavi/Alpha		132	4	0
Hernández-Triana et al., 2021	Aedes	trivittatus	Flavi/Alpha		2	1	0
Hernández-Triana et al., 2021	Aedes	spp.	Flavi/Alpha		5	1	0
Hernández-Triana et al., 2021	Culex	quinquefasciatus	Flavi/Alpha		22483	107	0
Hernández-Triana et al., 2021	Culex	nigripalpus	Flavi/Alpha		1918	18	0
Hernández-Triana et al., 2021	Culex	pilosus	Flavi/Alpha		2	1	0
Hernández-Triana et al., 2021	Haemagogus	spp.	Flavi/Alpha		6	1	0
Hernández-Triana et al., 2021	Limatus	asulleptus	Flavi/Alpha		10	1	0
Hernández-Triana et al., 2021	Limatus	durhami	Flavi/Alpha		4	2	0
Hernández-Triana et al., 2021	Psorophora	albipes	Flavi/Alpha		3	1	0
Hernández-Triana et al., 2021	Psorophora	champerico	Flavi/Alpha		18	3	0
Hernández-Triana et al., 2021	Psorophora	ferox	Flavi/Alpha		576	9	0
Hernández-Triana et al., 2021	Psorophora	cingulata	Flavi/Alpha		120	5	0
Hernández-Triana et al., 2021	Sabethes	spp.	Flavi/Alpha		8	1	0
Hernández-Triana et al., 2021	Shannoniana	moralesi	Flavi/Alpha		3	1	0
Hernández-Triana et al., 2021	Wyeomyia	adelpha	Flavi/Alpha		1662	16	0
Hidalgo 2008	Culex	quinquefasciatus	WNV	WNV	496		1
Hidalgo 2008	Anopheles	puntimacula	WNV		18		0
Hidalgo 2008	Ochlerotatus	taeniorhynchus	WNV		304		0
Hidalgo 2008	Psorophora	ciliata	WNV		420		0
Huerta 2017	Aedes	aegypti	ZIKV	ZIKV	66	5	2
Huerta 2017	Aedes	albopictus	ZIKV	ZIKV	70	7	1
Ibarra-Juarez 2012	Mansonia	titillans	Flavivirus		1778	91	0
Ibarra-Juarez 2012	Culex	spp.	WNV	WNV	1228	62	2
Ibarra-Juarez 2012	Culex	quinquefasciatus	WNV		934	48	0
Ibarra-Juarez 2012	Culex	coronator	WNV		567	30	0
Ibarra-Juarez 2012	Culex	erraticus	WNV		509	27	0
Ibarra-Juarez 2012	Anopheles	crucians	Flavivirus		495	26	0
Ibarra-Juarez 2012	Anopheles	quadrimaculatus	Flavivirus		491	26	0
Ibarra-Juarez 2012	Aedes	taeniorhynchus	Flavivirus		488	26	0
Ibarra-Juarez 2012	Anopheles	spp.	Flavivirus		276	14	0
Ibarra-Juarez 2012	Aedes	scapularis	Flavivirus		220	12	0
Ibarra-Juarez 2012	Psorophora	columbiae	Flavivirus		145	9	0
Ibarra-Juarez 2012	Psorophora	ciliata	Flavivirus		22	7	0
Ibarra-Juarez 2012	Aedes	spp.	Flavivirus		114	6	0
Ibarra-Juarez 2012	Aedes	vexans	Flavivirus		39	3	0
Ibarra-Juarez 2012	Anopheles	pseudopunctipennis	Flavivirus		34	3	0
Ibarra-Juarez 2012	Uranotaenia	lowii	Flavivirus		15	1	0
Ibarra-Juarez 2012	Psorophora	cyanescens	Flavivirus		3	1	0
Ibarra-Juarez 2012	Aedes	albopictus	Flavivirus		7	1	0
Izquierdo-Suzan et al. (2024)	Aedes	aegypti	Arbovirus		203		14
Izquierdo-Suzan et al. (2024)	Aedes	albopictus	Arbovirus		290		14
Izquierdo-Suzan et al. (2024)	Aedes	epactius	Arbovirus		220		19
Izquierdo-Suzan et al. (2024)	Aedes	gabriel	Arbovirus		41		5
Izquierdo-Suzan et al. (2024)	Aedes	podographicus	Arbovirus		4		2
Izquierdo-Suzan et al. (2024)	Aedes	ramirezi	Arbovirus		3		1
Izquierdo-Suzan et al. (2024)	Aedes	spp.	Arbovirus		22		4
Izquierdo-Suzan et al. (2024)	Aedes	subgenus Kompia	Arbovirus		15		1
Izquierdo-Suzan et al. (2024)	Aedes	trivittatus	Arbovirus		18		4
Izquierdo-Suzan et al. (2024)	Aedes	vexans	Arbovirus		33		3
Izquierdo-Suzan et al. (2024)	Anopheles	pseudopunctipennis	Arbovirus		26		3
Izquierdo-Suzan et al. (2024)	Anopheles	spp.	Arbovirus		1		1
Izquierdo-Suzan et al. (2024)	Culex	coronator	Arbovirus		102		8
Izquierdo-Suzan et al. (2024)	Culex	erraticus	Arbovirus		6		0
Izquierdo-Suzan et al. (2024)	Culex	interrogator	Arbovirus		11		3
Izquierdo-Suzan et al. (2024)	Culex	quinquefasciatus	Arbovirus		635		25
Izquierdo-Suzan et al. (2024)	Culex	sandrae	Arbovirus		17		2
Izquierdo-Suzan et al. (2024)	Culex	spp.	Arbovirus		37		5
Izquierdo-Suzan et al. (2024)	Culex	stigmatosoma	Arbovirus		15		0
Izquierdo-Suzan et al. (2024)	Culex	tarsalis	Arbovirus		18		1
Izquierdo-Suzan et al. (2024)	Culex	thriambus	Arbovirus		4		2
Izquierdo-Suzan et al. (2024)	Haemagogus	equinus	Arbovirus		4		1
Izquierdo-Suzan et al. (2024)	Haemagogus	mesodentatus	Arbovirus		40		2
Izquierdo-Suzan et al. (2024)	Psorophora	ferox	Arbovirus		2		1
Izquierdo-Suzan et al. (2024)	Tx.	moctezuma	Arbovirus		3		0
Izquierdo-Suzán et al., 2019	Aedes	aegypti	ZIKV	ZIKV		151	17
Kirstein et al. (2021)	Aedes	aegypti	Arbovirus	Arbovirus	2161		166
Kirstein et al. (2022)	Aedes	aegypti	Flavivirus	Flavivirus	1278		86
Kopp et al., 2019	Culex	nigripalpus	Peribunyavirus	BKAV, LAKV, WYOV-Palenque		371	3
Lopez-Apodaca et al., 2022	Aedes	aegypti	Flavivirus	Flavivirus	765	111	12
Lopez-Apodaca et al., 2022	Culex	quinquefasciatus	Flavivirus	Flavivirus	5880	270	31
Martinez 2014	Aedes	aegypti	DENV	DENV1	4146	226	2
Méndez-Galván 2014	Aedes	aegypti	DENV	DENV 1,2,3,4	2144	220	5
Nunez-Avellaneda et al., 2021	Aedes	aegypti	ZIKV	ZIKV	165	17	1
Nunez-Avellaneda et al., 2021	Aedes	taeniorhynchus	ZIKV	ZIKV	11	3	1
Nunez-Avellaneda et al., 2021	Aedes	cozumelensis	ZIKV	ZIKV	3	2	0
Nunez-Avellaneda et al., 2021	Anopheles	albimanus	ZIKV	ZIKV	6	1	0
Nunez-Avellaneda et al., 2021	Culex	quinquefasciatus	ZIKV	ZIKV	189	20	0
Nunez-Avellaneda et al., 2021	Culex	thriambus	ZIKV	ZIKV	2	2	1
Nunez-Avellaneda et al., 2021	Culex	lactator	ZIKV	ZIKV	2	2	1
Nunez-Avellaneda et al., 2021	Culex	nigripalpus	ZIKV	ZIKV	3	1	1
Ponce-García et al., 2018	Aedes	aegypti	CHIKV	CHIKV	121	20	7
Sanchez-Cansas 2013	Aedes	aegypti	DENV	DENV2	419	41	5
Sanchez-Rodriguez, 2014	Aedes	aegypti	DENV			41	1
Sanchez-Rodriguez, 2014	Aedes	albopictus	DENV	DENV		103	0
Ulloa 2009	Anopheles	albimanus	Flavivirus		618		0
Ulloa 2009	Anopheles	crucians	Flavivirus		120		0
Ulloa 2009	Ochlerotatus	taeniorhynchus	Flavivirus		4100		0
Ulloa 2009	Culex	interrogator	Flavivirus	WNV	4100		1
Ulloa 2009	Culex	nigripalpus	Flavivirus	WNV	3536		1
Ulloa 2009	Culex	coronator	Flavivirus		186		0
Ulloa 2009	Mansonia	titillans	Flavivirus		1750		0
Zhou et al., 2024	Culicidae		VSV	VSV	2655	341	59

### Sheet: All mosquito species
Genus	species	Authors	Ever_Positive
Aedeomyia	squamipennis	1	FALSE
Aedes	gabriel	1	TRUE
Aedes	ramirezi	1	TRUE
Aedes	subgenus Kompia	1	TRUE
Coquillettidia	perturbans	1	FALSE
Culex	sandrae	1	TRUE
Culex	taeniopus	1	TRUE
Culex	lactator	1	TRUE
Culex	bahamensis	1	FALSE
Culex	mulrennani	1	FALSE
Culex	opisthopus	1	FALSE
Culex	peccator	1	FALSE
Culex	pilosus	1	FALSE
Culiseta	particeps	1	TRUE
Culiseta	inornata	1	TRUE
Limatus	asulleptus	1	FALSE
Psorophora	varipes	1	TRUE
Psorophora	albipes	1	FALSE
Psorophora	canescens	1	FALSE
Psorophora	champerico	1	FALSE
Psorophora	cingulata	1	FALSE
Psorophora	mathesonii	1	FALSE
Shannoniana	moralesi	1	FALSE
Tx.	moctezuma	1	FALSE
Wyeomyia	adelpha	1	FALSE
Wyeomyia	mitchellii	1	FALSE
Aedes	podographicus	2	TRUE
Aedes	angustivittatus	2	FALSE
Aedes	scapularis	2	FALSE
Aedes	serratus	2	FALSE
Aedes	sollicitans	2	FALSE
Aedes	tormentor/atlanticus	2	FALSE
Aedes	infirmatus	2	FALSE
Anopheles	neival	2	FALSE
Anopheles	puntimacula	2	FALSE
Anopheles	quadrimaculatus	2	FALSE
Coquillettidia	nigricans	2	FALSE
Culex	stigmatosoma	2	FALSE
Deinocerites	cancer	2	FALSE
Deinocerites	pseudes	2	FALSE
Haemagogus	equinus	2	TRUE
Limatus	durhami	2	FALSE
Mansonia	indubitans	2	FALSE
Psorophora	albipes	2	FALSE
Psorophora	longipalpus	2	FALSE
Wyeomyia	guatemala	2	FALSE
Aedes	vexans	3	TRUE
Aedes	cozumelensis	3	FALSE
Anopheles	vestitipennis	3	FALSE
Coquillettidia	venezuelensis	3	FALSE
Culex	iolambdis	3	FALSE
Culex	thriambus	3	TRUE
Culex	(Melanoconion) sp.	3	FALSE
Mansonia	dyari	3	FALSE
Psorophora	howardii	3	FALSE
Psorophora	columbiae	3	FALSE
Psorophora	confinnis	3	FALSE
Aedes	epactius	4	TRUE
Aedes	fulvus (pallens)	4	FALSE
Anopheles	pseudopunctipennis	4	TRUE
Haemagogus	mesodentatus	4	TRUE
Psorophora	ciliata	4	FALSE
Psorophora	cyanescens	4	FALSE
Uranotaenia	iowii	4	FALSE
Culex	tarsalis	5	TRUE
Culex	erraticus	5	TRUE
Anopheles	albimanus	6	FALSE
Anopheles	crucians	6	TRUE
Aedes	trivittatus	8	TRUE
Culex	interrogator	8	TRUE
Psorophora	ferox	8	TRUE
Aedes	albopictus	10	TRUE
Aedes	taeniorhynchus	11	TRUE
Culex	coronator	11	TRUE
Mansonia	titillans	11	FALSE
Culex	nigripalpus	12	TRUE
Culex	quinquefasciatus	20	TRUE
Aedes	aegypti	37	TRUE

### Sheet: Notes
Authors Investigating Mosquito Species for Viruses (46 Studies)
Mosquito Species	Authors (Citations)
Aedeomyia squamipennis	Deardorff et al. (2011)
Aedes aegypti (incl. Stegomyia aegypti)	Günther et al. (2007); Farfán-Ale et al. (2009); Farfán-Ale et al. (2010); De la Mora-C. et al. (2010); Espinoza-Gómez et al. (2011); García-Rejón et al. (2011); Ibarra-Juarez et al. (2012); Sanchez-Casas et al. (2013); Eisen et al. (2014); Martinez et al. (2014); Méndez-Galván et al. (2014); Sanchez-Rodriguez et al. (2014); Díaz-González et al. (2015); Dzul-Manzanilla et al. (2015); Cigarroa-Tol…
Aedes albopictus (incl. Stegomyia albopictus)	Sanchez-Rodriguez et al. (2014); Díaz-González et al. (2015); Guerbois et al. (2016); Huerta et al. (2017); Correa-Morales et al. (2019); Danis-Lozano et al. (2019); Hernandez-Triana et al. (2021); Argaez-Sierra et al. (2024); Izquierdo-Suzán et al. (2024); Hernandez-Villegas et al. (2025).
Aedes taeniorhynchus (incl. Ochlerotatus taeniorhynchus)	Ulloa et al. (2009); Farfán-Ale et al. (2009); Farfán-Ale et al. (2010); Deardorff et al. (2011); Espinoza-Gómez et al. (2011); García-Rejón et al. (2018); Baak-Baak et al. (2019); Nunez-Avellaneda et al. (2021); García-Rejón et al. (2023); Argaez-Sierra et al. (2024); Hernandez-Villegas et al. (2025).
Aedes trivittatus (incl. Ochlerotatus trivittatus)	Farfán-Ale et al. (2009); Farfán-Ale et al. (2010); Espinoza-Gómez et al. (2011); García-Rejón et al. (2011); García-Rejón et al. (2018); Baak-Baak et al. (2019); Hernandez-Triana et al. (2021); Izquierdo-Suzán et al. (2024).
Aedes epactius	Espinoza-Gómez et al. (2011); Elizondo-Quiroga et al. (2018); Correa-Morales et al. (2019); Izquierdo-Suzán et al. (2024).
Aedes vexans	Ibarra-Juarez et al. (2012); Elizondo-Quiroga et al. (2018); Izquierdo-Suzán et al. (2024).
Aedes podographicus	Hernandez-Triana et al. (2021); Izquierdo-Suzán et al. (2024).
Aedes gabriel	Izquierdo-Suzán et al. (2024).
Aedes ramirezi	Izquierdo-Suzán et al. (2024).
Aedes subgenus Kompia	Izquierdo-Suzán et al. (2024).
Aedes angustivittatus	Hernandez-Triana et al. (2021); Zhou et al. (2024).
Aedes cozumelensis	Nunez-Avellaneda et al. (2021); Lopez-Apodaca et al. (2022); Hernandez-Villegas et al. (2025) [SN].
Aedes fulvus (pallens) (incl. Ochlerotatus fulvus)	Farfán-Ale et al. (2010); Deardorff et al. (2011); Sotomayor-Bonilla et al. (2017); Hernandez-Triana et al. (2021).
Aedes scapularis	Ibarra-Juarez et al. (2012); Hernandez-Villegas et al. (2025) [SN].
Aedes serratus	Hernandez-Triana et al. (2021); Hernandez-Villegas et al. (2025).
Aedes sollicitans	Farfán-Ale et al. (2010); García-Rejón et al. (2023).
Aedes tormentor/atlanticus	Deardorff et al. (2011); Sotomayor-Bonilla et al. (2017).
Aedes infirmatus	Farfán-Ale et al. (2009); Sotomayor-Bonilla et al. (2017).
Anopheles albimanus	Ulloa et al. (2009); Farfán-Ale et al. (2009); Farfán-Ale et al. (2010); Deardorff et al. (2011); Espinoza-Gómez et al. (2011); Nunez-Avellaneda et al. (2021).
Anopheles crucians	Ulloa et al. (2009); Farfán-Ale et al. (2009); Farfán-Ale et al. (2010); Deardorff et al. (2011); Ibarra-Juarez et al. (2012); García-Rejón et al. (2023).
Anopheles pseudopunctipennis	Ibarra-Juarez et al. (2012); Hernandez-Triana et al. (2021); García-Rejón et al. (2023); Izquierdo-Suzán et al. (2024).
Anopheles vestitipennis	Farfán-Ale et al. (2009); Farfán-Ale et al. (2010); Hernandez-Villegas et al. (2025) [SN].
Anopheles neivai	Farfán-Ale et al. (2009); Hernandez-Triana et al. (2021).
Anopheles puntimacula (Identified as apicimacula)	Sotomayor-Bonilla et al. (2017); Hernandez-Villegas et al. (2025) [SN].
Anopheles quadrimaculatus	Ibarra-Juarez et al. (2012); Estrada-Franco et al. (2020).
Coquillettidia venezuelensis	Farfán-Ale et al. (2010); Deardorff et al. (2011); García-Rejón et al. (2023).
Coquillettidia nigricans	Farfán-Ale et al. (2010); Deardorff et al. (2011).
Coquillettidia perturbans	Espinoza-Gómez et al. (2011).
Culex quinquefasciatus	Hidalgo-Martínez et al. (2008); Farfán-Ale et al. (2009); Farfán-Ale et al. (2010); Espinoza-Gómez et al. (2011); García-Rejón et al. (2011); Ibarra-Juarez et al. (2012); Deardorff et al. (2011); Díaz-González et al. (2015); Guerbois et al. (2016); Elizondo-Quiroga et al. (2018); Charles et al. (2018); Baak-Baak et al. (2019); Correa-Morales et al. (2019); Estrada-Franco et al. (2020); Hernandez-…
Culex coronator	Ulloa et al. (2009); Farfán-Ale et al. (2009); Farfán-Ale et al. (2010); Deardorff et al. (2011); Ibarra-Juarez et al. (2012); Díaz-González et al. (2015); Elizondo-Quiroga et al. (2018); Correa-Morales et al. (2019); Hernandez-Triana et al. (2021); Izquierdo-Suzán et al. (2024); Hernandez-Villegas et al. (2025).
Culex nigripalpus	Ulloa et al. (2009); Farfán-Ale et al. (2009); Farfán-Ale et al. (2010); Deardorff et al. (2011); Kopp et al. (2013); Sotomayor-Bonilla et al. (2017); Baak-Baak et al. (2019); Kopp et al. (2019); Hernandez-Triana et al. (2021); Nunez-Avellaneda et al. (2021); Lopez-Apodaca et al. (2022); Hernandez-Villegas et al. (2025).
Culex interrogator	Ulloa et al. (2009); Farfán-Ale et al. (2009); Farfán-Ale et al. (2010); Deardorff et al. (2011); García-Rejón et al. (2011); Baak-Baak et al. (2019); Izquierdo-Suzán et al. (2024); Hernandez-Villegas et al. (2025).
Culex tarsalis	Farfán-Ale et al. (2009); Ibarra-Juarez et al. (2012); Elizondo-Quiroga et al. (2018); Correa-Morales et al. (2019); Izquierdo-Suzán et al. (2024).
Culex erraticus	Deardorff et al. (2011); Ibarra-Juarez et al. (2012); Correa-Morales et al. (2019); Hernandez-Triana et al. (2021); Izquierdo-Suzán et al. (2024).
Culex iolambdis	Deardorff et al. (2011); Espinoza-Gómez et al. (2011); Argaez-Sierra et al. (2024).
Culex thriambus	Sotomayor-Bonilla et al. (2017); Baak-Baak et al. (2019); Nunez-Avellaneda et al. (2021).
Culex sandrae	Izquierdo-Suzán et al. (2024).
Culex taeniopus	Deardorff et al. (2011).
Culex lactator	Nunez-Avellaneda et al. (2021).
Culex (Melanoconion) sp.	Farfán-Ale et al. (2009); Deardorff et al. (2011); Hernandez-Villegas et al. (2025) [SN].
Culex bahamensis	Farfán-Ale et al. (2010).
Culex mulrennani	Espinoza-Gómez et al. (2011).
Culex opisthopus	Farfán-Ale et al. (2010).
Culex peccator	Espinoza-Gómez et al. (2011).
Culex pilosus	Hernandez-Triana et al. (2021).
Culex stigmatosoma	Baak-Baak et al. (2019); Izquierdo-Suzán et al. (2024).
Culiseta particeps	Correa-Morales et al. (2019).
Culiseta inornata	Correa-Morales et al. (2019).
Deinocerites cancer	Farfán-Ale et al. (2010); Deardorff et al. (2011).
Deinocerites pseudes	Deardorff et al. (2011); Espinoza-Gómez et al. (2011).
Haemagogus mesodentatus	Farfán-Ale et al. (2010); Espinoza-Gómez et al. (2011); Hernandez-Triana et al. (2021); Izquierdo-Suzán et al. (2024) [SN].
Haemagogus equinus	Hernandez-Triana et al. (2021); Izquierdo-Suzán et al. (2024) [SN].
Limatus asulleptus	Hernandez-Triana et al. (2021).
Limatus durhami	Hernandez-Triana et al. (2021); Lopez-Apodaca et al. (2022).
Mansonia titillans	Ulloa et al. (2009); Farfán-Ale et al. (2009); Farfán-Ale et al. (2010); Espinoza-Gómez et al. (2011); Ibarra-Juarez et al. (2012); Deardorff et al. (2011); Charles et al. (2018); Baak-Baak et al. (2019) [SN]; Hernandez-Triana et al. (2021); Zhou et al. (2024); Hernandez-Villegas et al. (2025).
Mansonia dyari	Farfán-Ale et al. (2009); Zhou et al. (2024); Hernandez-Villegas et al. (2025).
Mansonia indubitans	Deardorff et al. (2011); Sotomayor-Bonilla et al. (2017).
Psorophora ferox	Farfán-Ale et al. (2009); Farfán-Ale et al. (2010); Deardorff et al. (2011); Sotomayor-Bonilla et al. (2017); Charles et al. (2018); Baak-Baak et al. (2019); Hernandez-Triana et al. (2021); Izquierdo-Suzán et al. (2024) [SN].
Psorophora ciliata	Deardorff et al. (2011); Ibarra-Juarez et al. (2012); Hernandez-Triana et al. (2021); Hernandez-Villegas et al. (2025) [SN].
Psorophora cyanescens	Farfán-Ale et al. (2009); Farfán-Ale et al. (2010); Deardorff et al. (2011); Sotomayor-Bonilla et al. (2017).
Psorophora howardii	Farfán-Ale et al. (2009); Farfán-Ale et al. (2010); Deardorff et al. (2011).
Psorophora albipes	Farfán-Ale et al. (2009); Hernandez-Triana et al. (2021).
Psorophora columbiae	Farfán-Ale et al. (2009); Ibarra-Juarez et al. (2012); Hernandez-Triana et al. (2021).
Psorophora confinnis	Farfán-Ale et al. (2009); Deardorff et al. (2011); Sotomayor-Bonilla et al. (2017).
Psorophora longipalpus	Deardorff et al. (2011); Espinoza-Gómez et al. (2011).
Psorophora varipes	Deardorff et al. (2011).
Psorophora canescens	Farfán-Ale et al. (2009).
Psorophora champerico	Hernandez-Triana et al. (2021).
Psorophora cingulata	Hernandez-Triana et al. (2021).
Psorophora mathesonii	Espinoza-Gómez et al. (2011).
Shannoniana moralesi	Hernandez-Triana et al. (2021).
Tx. moctezuma	Izquierdo-Suzán et al. (2024) [SN].
Uranotaenia lowii (Identified as iowii)	Farfán-Ale et al. (2010); Deardorff et al. (2011); Hernandez-Triana et al. (2021); Hernandez-Villegas et al. (2025).
Wyeomyia adelpha	Hernandez-Triana et al. (2021).
Wyeomyia guatemala	Deardorff et al. (2011); Hernandez-Triana et al. (2021).
Wyeomyia mitchellii	Farfán-Ale et al. (2010).

### Sheet: Eligibility by synthesis
Author	Spatial analysis (S5)	Network analysis (S7)	GLMM analysis (S8)	Vertical transmission (S9)
Gunther et al. (2007)	Yes	Yes	No	Yes
Hidalgo-Martinez et al. (2008)	Yes	No	No	No
Ulloa et al. (2009)	Yes	No	No	No
Farfan-Ale et al. (2009)	Yes	Yes	No	No
Farfan-Ale et al. (2010)	No	Yes	No	No
De la Mora-Covarrubias et al. (2010)	Yes	Yes	Yes	Yes
Deardoff et al. (2011)	Yes	No	No	No
Espinoza-Gomez et al. (2011)	No	Yes	Yes	No
García-Rejón et al. (2011)	Yes	Yes	Yes	Yes
Ibarra-Juarez et al. (2012)	Yes	Yes	Yes	No
Kopp et al. (2013)	No	No	No	No
Sanchez-Casas et al. (2013)	Yes	Yes	Yes	Yes
Eisen et al. (2014)	Yes	No	No	No
Méndez-Galván et al. (2014)	Yes	Yes	Yes	Yes
Martinez et al. (2014)	Yes	Yes	No	Yes
Sanchez-Rodriguez et al. (2014)	No	Yes	No	No
Diaz-Gonzalez et al. (2015)	Yes	Yes	No	Yes
Dzul-Manzanilla et al. (2015)	No	Yes	No	No
Dıaz-Quinonez et al. (2016)	No	No	No	No
Dzul-Manzanilla et al. (2016)	Yes	Yes	Yes	Yes
Cigarroa-Toledo et al. (2016)	Yes	No	No	No
Guerbois et al. (2016)	Yes	Yes	Yes	Yes
Huerta et al. (2017)	Yes	Yes	Yes	Yes
Sotomayor-Bonilla et al. (2017)	No	No	No	No
Elizondo-Quiroga et al. (2018)	Yes	Yes	Yes	Yes
Charles et al. (2018)	No	No	No	No
Garcia-Rejon et al. (2018)	Yes	Yes	Yes	Yes
Apodaca-Medina et al. (2018)	No	Yes	No	Yes
Ponce-García et al. (2018)	Yes	Yes	No	Yes
Kopp et al. (2019)	No	Yes	No	No
Baak-Baak et al. (2019)	Yes	Yes	Yes	Yes
Correa-Morales et al. (2019)	No	Yes	Yes	No
Danis‐Lozano et al. (2019)	Yes	Yes	Yes	Yes
Izquierdo-Suzan et al. (2019)	No	Yes	No	No
Estrada-Franco et al. (2020)	No	Yes	Yes	Yes
Hernández-Triana et al. (2021)	No	Yes	Yes	No
Nunez-Avellaneda et al. (2021)	Yes	Yes	Yes	Yes
Kirstein et al. (2021)	Yes	No	No	No
Lopez-Apodaca et al. (2022)	Yes	Yes	Yes	No
Kirstein et al. (2022)	Yes	No	No	No
Garcia-Rejon et al. (2023)	Yes	No	No	No
Argaez-Sierra et al. (2024)	No	Yes	Yes	No
Izquierdo-Suzan et al. (2024)	Yes	No	No	No
Zhou et al. (2024)	Yes	No	No	No
Hernández-Villegas et al. (2025)	No	No	No	No
Hernández-Acosta et al. (2025)	Yes	Yes	No	Yes
