## Supplementary material for "Structural and spatial dynamics of mosquito-arbovirus associations in México (2007 to 2025): A systematic review and quantitative synthesis": Suplementary files: S5 Table.xlsx

### Sheet: Authors sheet
Author	State	Lattitude	Longitude	Municipality	Total mosquitoes tested	Positive pools	MIR
Martinez et al. (2014)	Guerrero	16.85	-99.87	Acapulco	4146	2	0.48
Dzul-Manzanilla et al. (2016)	Guerrero	16.86	-99.9	Acapulco	13263	18	2.79
Danis‐Lozano et al. (2019)	Morelos	18.5	-98.75	Axochiapan	3600	5	1.39
Huerta et al. (2017)	San Luis Potosi	21.44	-98.87	Axtla	10	1	100
Sanchez-Cansas et al. (2013)	Quintana Roo	21.09	-86.49	Benito-Juarez	419	5	11.93
Méndez-Galván et al. (2014)	Quintana Roo	21.28	-86.84	Benito-Juarez	1849	4	2.16
García-Rejón et al. (2023)	Yucatán	20.86	-90.4	Celestún	3167	5	2.88
Lopez-Apodaca et al. (2022)	Yucatán	20.44	-88.57	Chankom	3872	2	0.54
Diaz-Gonzalez et al. (2015)	Chiapas	14.68	-92.15	Ciudad Hidalgo	638	18	28.21
De la Mora-Covarrubias et al. (2010)	Chihuahua	31.69	-106.42	Ciudad Juárez	122	24	196.72
Hernández-Acosta et al. (2025)	Chihuahua	31.74	-106.44	Ciudad Juárez	328	86	262.19
Huerta et al. (2017)	San Luis Potosi	21.98	-99.02	Ciudad Valles	30	1	33.3
Danis‐Lozano et al. (2019)	Veracruz	18.15	-94.43	Coatzacoalcos	1920	5	2.6
Huerta et al. (2017)	San Luis Potosi	22.22	-98.38	Ebano	33	1	30.3
Elizondo-Quiroga et al. (2018)	Jalisco	20.67	-103.39	Guadalajara	579	32	52.27
Gunther et al. (2007)	Oaxaca	16.44	-95.02	Juchitán	400	2	5
Ulloa et al. (2009)	Chiapas	15.32	-92.88	La Encrucijada	4100	1	0.24
Deardoff et al. (2011)	Chiapas	14.9	-92.26	Mastepec	34376	4	0.12
Lopez-Apodaca et al. (2022)	Yucatán	20.5871	-90.0047	Maxcanú	2773	41	14.79
Farfan-Ale et al. (2009)	Yucatán	20.97	-89.59	Mérida	12273	3	0.24
García-Rejón et al. (2011)	Yucatán	20.97	-89.59	Mérida	415	19	45.78
Eisen et al. (2014)	Yucatán	20.97	-89.62	Mérida	5973	50	8.37
García-Rejón et al. (2018)	Yucatán	20.97	-89.59	Mérida	1648	2	1.21
Kirstein et al. (2021)	Yucatán	20.97	-89.59	Mérida	2161	166	76.82
Kirstein et al. (2022)	Yucatán	20.97	-89.59	Mérida	1278	86	67.29
Cigarroa-Toledo et al. (2016)	Yucatán	20.97	-89.62	Mérida	237	2	8.44
Baak-Baak et al. (2019)	Yucatán	20.96	-89.59	Mérida	1380	2	1.45
Zhou et al. (2024)	Chiapas	16.76	-93.37	Ocozocoautla de Espinosa	2655	59	22.22
Méndez-Galván et al. (2014)	Quintana Roo	18.504	-88.305	Othón P. Blanco	295	1	3.39
Ulloa et al. (2009)	Chiapas	15.57	-92.85	Pacific Coast	3536	1	0.28
Ibarra-Juarez et al. (2012)	Nuevo Leon	25.07	-100.004	Pesquería	7365	2	0.27
Danis‐Lozano et al. (2019)	Oaxaca	15.85	-97.07	Puerto Escondido	1590	3	1.89
Ponce-García et al. (2018)	Guerrero	16.63	-99.18	San Marcos	121	7	57.85
Danis‐Lozano et al. (2019)	Oaxaca	15.73	-96.47	San Pedro Pochutla	1920	5	2.6
Danis‐Lozano et al. (2019)	Oaxaca	15.83	-96.32	Santa María Huatulco	1800	5	2.78
Izquierdo-Suzan et al. (2024)	Morelos	18.89	-99.1	Sierra Monte Negro State Reserve	1770	121	68.36
Guerbois et al. (2016)	Chiapas	14.9	-92.3	Tapachula	472	15	28.26
Danis‐Lozano et al. (2019)	Chiapas	14.08	-92.27	Tapachula	2850	15	5.26
Gunther et al. (2007)	Oaxaca	18.08	-96.14	Tuxtepec	460	2	4.3
Danis‐Lozano et al. (2019)	Chiapas	16.82	-93.08	Tuxtla Gutierrez	2070	4	1.93
Danis‐Lozano et al. (2019)	Veracruz	19.2	-96.13	Veracruz city	1980	9	4.55
Hidalgo-Martinez et al. (2008)	Tabasco	17.98	-92.93	Villahermosa	1238	1	0.83
Nunez-Avellaneda et al. (2021)	Yucatán	20.86	-89.62	Xmatkuil	381	5	79.37
Danis‐Lozano et al. (2019)	Morelos	18.88	-99.07	Yautepec	3660	3	0.82
Dzul-Manzanilla et al. (2016)	Guerrero	17.633	-101.55	Zihuatanejo	541	2	5.55

### Sheet: Moran's I 
State	Municipality	Latitude	Longitude	MIR	MIR_Category	Local_I	Expected_I	Variance_I	Z_score	P_value	Spatial_Lag	Quadrant	Significant	LISA_Category
Guerrero	Acapulco	16.85	-99.87	1.14883	Low (1-5)	-0.113038	-0.00622775	0.0476744	-0.489183	0.624712	32.8246	Low-High	Not Significant	Not Significant
Morelos	Axochiapan	18.5	-98.75	1.38889	Low (1-5)	-0.103965	-0.0060823	0.0465677	-0.45359	0.650124	32.0453	Low-High	Not Significant	Not Significant
Quintana Roo	Cancun	21.28	-86.84	3.96825	Low (1-5)	0.122016	-0.00462786	0.035484	0.672307	0.501388	7.50993	Low-Low	Not Significant	Not Significant
Yucatan	Celestun	20.86	-90.4	1.57878	Low (1-5)	0.110518	-0.00596845	0.0457013	0.544895	0.585826	10.3588	Low-Low	Not Significant	Not Significant
Yucatan	Chankom	20.44	-88.57	0.516529	Very Low (0-1)	0.113633	-0.0066191	0.0506503	0.534322	0.593119	10.6244	Low-Low	Not Significant	Not Significant
Chiapas	Tapachula	14.68	-92.15	28.2132	Very High (25-50)	-0.0625204	-0.000655234	0.00504405	-0.871078	0.383712	2.41844	High-Low	Not Significant	Not Significant
Veracruz	Coatzacoalcos	18.15	-94.43	2.60417	Low (1-5)	0.126004	-0.00537231	0.0411613	0.647551	0.517276	8.09445	Low-Low	Not Significant	Not Significant
Jalisco	Guadalajara	20.67	-103.39	55.2677	Extreme (50-100)	0.493356	-0.0169191	0.128125	1.42557	0.153993	51.3479	High-High	Not Significant	Not Significant
Oaxaca	Juchitan	16.44	-95.02	5	Moderate (5-10)	0.114526	-0.00410165	0.0314659	0.668751	0.503654	7.55208	Low-Low	Not Significant	Not Significant
Chiapas	La Encrucijada	15.32	-92.88	0.243902	Very Low (0-1)	0.127849	-0.00679151	0.0519606	0.590664	0.554746	9.41076	Low-Low	Not Significant	Not Significant
Chiapas	Mastepec	14.9	-92.26	0.11636	Very Low (0-1)	0.128277	-0.00687294	0.0525792	0.589397	0.555595	9.44264	Low-Low	Not Significant	Not Significant
Yucatan	Maxcanu	20.5871	-90.0047	14.7854	High (10-25)	0.0486077	-0.000689377	0.0053067	0.676721	0.498583	7.05717	Low-Low	Not Significant	Not Significant
Yucatan	Merida	20.97	-89.59	13.01	High (10-25)	0.0594276	-0.00109641	0.00843655	0.658939	0.509935	7.50103	Low-Low	Not Significant	Not Significant
Chiapas	Ocozocoautla de Espinosa	16.76	-93.37	22.2222	High (10-25)	-0.00651707	-6.06377e-06	4.67097e-05	-0.952675	0.340755	0.816707	High-Low	Not Significant	Not Significant
Quintana Roo	Othon P. Blanco	18.504	-88.305	3.38983	Low (1-5)	0.100514	-0.00493676	0.0378408	0.542086	0.587759	10.3588	Low-Low	Not Significant	Not Significant
Chiapas	Pacific Coast	15.57	-92.85	0.282805	Very Low (0-1)	0.127718	-0.00676678	0.0517726	0.59105	0.554487	9.40103	Low-Low	Not Significant	Not Significant
Nuevo Leon	Pesqueria	25.07	-100.004	0.271555	Very Low (0-1)	-0.347601	-0.00677392	0.0518269	-1.49712	0.134362	54.726	Low-High	Not Significant	Not Significant
Oaxaca	Puerto Escondido	15.85	-97.07	1.88679	Low (1-5)	0.0438754	-0.00578609	0.0443131	0.235914	0.813499	17.0583	Low-High	Not Significant	Not Significant
Guerrero	San Marcos	16.63	-99.18	57.8512	Extreme (50-100)	-0.361828	-0.019614	0.148126	-0.889164	0.373915	1.31105	High-Low	Not Significant	Not Significant
Oaxaca	San Pedro Pochutla	15.73	-96.47	2.60417	Low (1-5)	0.16889	-0.00537231	0.0411613	0.858932	0.390378	3.5031	Low-Low	Not Significant	Not Significant
Oaxaca	Santa Maria Huatulco	15.83	-96.32	2.77778	Low (1-5)	0.167747	-0.00527448	0.0404157	0.860646	0.389433	3.4597	Low-Low	Not Significant	Not Significant
Morelos	Sierra Monte Negro	18.89	-99.1	68.3616	Extreme (50-100)	-0.144618	-0.03263	0.243151	-0.227109	0.820339	15.3022	High-Low	Not Significant	Not Significant
Chiapas	Tapachula	14.9	-92.3	9.0307	Moderate (5-10)	0.0887797	-0.0023502	0.0180613	0.678088	0.497716	7.21406	Low-Low	Not Significant	Not Significant
Oaxaca	Tuxtepec	18.08	-96.14	4.34783	Low (1-5)	0.151434	-0.00443058	0.0339781	0.845568	0.397794	3.73185	Low-Low	Not Significant	Not Significant
Chiapas	Tuxtla Gutierrez	16.82	-93.08	1.93237	Low (1-5)	0.151792	-0.00575934	0.0441094	0.750163	0.453157	5.88917	Low-Low	Not Significant	Not Significant
Veracruz	Veracruz city	19.2	-96.13	4.54545	Low (1-5)	0.161787	-0.00432957	0.0332068	0.911589	0.361985	2.29014	Low-Low	Not Significant	Not Significant
Tabasco	Villahermosa	17.98	-92.93	0.807754	Very Low (0-1)	0.15157	-0.00643737	0.0492687	0.711857	0.476553	6.76039	Low-Low	Not Significant	Not Significant
Yucatan	Xmatkuil	20.86	-89.62	13.1234	High (10-25)	0.0587599	-0.00106761	0.00821519	0.660074	0.509207	7.47269	Low-Low	Not Significant	Not Significant
Morelos	Yautepec	18.88	-99.07	0.819672	Very Low (0-1)	-0.108349	-0.00642999	0.0492125	-0.45943	0.645925	32.1876	Low-High	Not Significant	Not Significant
Guerrero	Zihuatanejo	17.633	-101.55	3.69686	Low (1-5)	-0.0920839	-0.00477156	0.0365805	-0.45651	0.648023	32.0453	Low-High	Not Significant	Not Significant

### Sheet: Correlation
Analysis	Correlation	P_value	Significant
Effort vs. MIR (Pearson)	-0.1877	0.2877	No
Effort vs. MIR (Spearman)	-0.6803	9.577e-06	Yes
Effort vs. Positive Pools (Pearson)	0.4262	0.01197	Yes
Effort vs. Positive Pools (Spearman)	0.2434	0.1654	No
Log-transformed (Pearson)	-0.6227	8.39e-05	Yes
