## Supplementary material for "Structural and spatial dynamics of mosquito-arbovirus associations in México (2007 to 2025): A systematic review and quantitative synthesis": Suplementary files: S7 Table.xlsx

### Sheet: Master sheet
Author	Mosquito genus	Mosquito species	Virus detected	Pools	Positive pools
Farfan-Ale et al. (2009)	Aedes	taeniorhynchus	Orthobunyavirus	673	3
Farfan-Ale et al. (2010)	Aedes	taeniorhynchus	Orthobunyavirus	2841	18
Espinoza-Gomez et al. (2011)	Aedes	taeniorhynchus	Flavivirus	16	0
Ibarra-Juarez et al. (2012)	Aedes	taeniorhynchus	Flavivirus	26	0
Nunez-Avellaneda et al. (2021)	Aedes	taeniorhynchus	ZIKV	3	1
Farfan-Ale et al. (2009)	Culex	nigripalpus	Arbovirus	6	0
Farfan-Ale et al. (2010)	Culex	nigripalpus	Arbovirus	14	0
Kopp et al. (2019)	Culex	nigripalpus	Orthobunyavirus	371	3
Hernández-Triana et al.(2021)	Culex	nigripalpus	Flavivirus	18	0
Hernández-Triana et al.(2021)	Culex	nigripalpus	Alphavirus	18	0
Nunez-Avellaneda et al. (2021)	Culex	nigripalpus	ZIKV	1	1
Farfan-Ale et al. (2009)	Culex	coronator	Arbovirus	18	0
Farfan-Ale et al. (2010)	Culex	coronator	Arbovirus	19	0
Ibarra-Juarez et al. (2012)	Culex	coronator	WNV	30	0
Elizondo-Quiroga et al. (2018)	Culex	coronator	ZIKV	19	3
Correa-Morales et al. (2019)	Culex	coronator	ZIKV	4	2
Ibarra-Juarez et al. (2012)	Aedes	albopictus	Flavivirus	1	0
Sanchez-Rodriguez et al.(2014)	Aedes	albopictus	DENV	103	0
Diaz-Gonzalez et al. (2015)	Aedes	albopictus	CHIKV	2	0
Huerta et al. (2017)	Aedes	albopictus	ZIKV	7	1
Correa-Morales et al. (2019)	Aedes	albopictus	ZIKV	52	7
Danis‐Lozano et al. (2019)	Aedes	albopictus	DENV	30	0
Hernández-Triana et al.(2021)	Aedes	albopictus	Alphavirus	1	0
Hernández-Triana et al.(2021)	Aedes	albopictus	Flavivirus	1	0
Argaez-Sierra et al. (2024)	Aedes	albopictus	Flavivirus	1	0
Farfan-Ale et al. (2009)	Culex	quinquefasciatus	Arbovirus	1236	0
Farfan-Ale et al. (2010)	Culex	quinquefasciatus	Arbovirus	2080	0
Espinoza-Gomez et al. (2011)	Culex	quinquefasciatus	Flavivirus	14	0
Ibarra-Juarez et al. (2012)	Culex	quinquefasciatus	WNV	48	0
Elizondo-Quiroga et al. (2018)	Culex	quinquefasciatus	ZIKV	51	16
Correa-Morales et al. (2019)	Culex	quinquefasciatus	ZIKV	664	96
Estrada-Franco et al. (2020)	Culex	quinquefasciatus	WNV	37	0
Hernández-Triana et al.(2021)	Culex	quinquefasciatus	Flavivirus	107	0
Hernández-Triana et al.(2021)	Culex	quinquefasciatus	Alphavirus	107	0
Nunez-Avellaneda et al.(2021)	Culex	quinquefasciatus	ZIKV	20	0
Lopez-Apodaca et al. (2022)	Culex	quinquefasciatus	Flavivirus	270	31
Argaez-Sierra et al. (2024)	Culex	quinquefasciatus	Flavivirus	33	0
Gunther et al. (2007)	Aedes	aegypti	DENV	74	4
Farfan-Ale et al. (2009)	Aedes	aegypti	Arbovirus	217	0
Farfan-Ale et al. (2010)	Aedes	aegypti	Arbovirus	701	0
De la Mora-Covarrubias et al. (2010)	Aedes	aegypti	DENV	42	24
García-Rejón et al. (2011)	Aedes	aegypti	DENV	118	19
Sanchez-Cansas et al. (2013)	Aedes	aegypti	DENV	41	5
Méndez-Galván et al. (2014)	Aedes	aegypti	DENV	220	5
Martinezet al. (2014)	Aedes	aegypti	DENV	226	2
Sanchez-Rodriguez et al. (2014)	Aedes	aegypti	DENV	41	1
Diaz-Gonzalez et al. (2015)	Aedes	aegypti	CHIKV	79	18
Dzul-Manzanilla et al. (2015)	Aedes	aegypti	DENV	284	27
Dzul-Manzanilla et al. (2015)	Aedes	aegypti	CHIKV	284	9
Dzul-Manzanilla et al. (2016)	Aedes	aegypti	DENV	950	20
Dzul-Manzanilla et al. (2016)	Aedes	aegypti	CHIKV	950	22
Guerbois et al. (2016)	Aedes	aegypti	ZIKV	107	15
Huerta et al. (2017)	Aedes	aegypti	ZIKV	5	2
Elizondo-Quiroga et al. (2018)	Aedes	aegypti	ZIKV	72	7
García-Rejón et al. (2018)	Aedes	aegypti	Flavivirus	166	2
Apodaca-Medina et al. (2018)	Aedes	aegypti	DENV	14	2
Ponce-García et al. (2018)	Aedes	aegypti	CHIKV	20	7
Baak-Baak et al. (2019)	Aedes	aegypti	DENV	166	2
Correa-Morales et al. (2019)	Aedes	aegypti	ZIKV	3120	260
Danis‐Lozano et al. (2019)	Aedes	aegypti	DENV	713	54
Izquierdo-Suzán et al. (2019)	Aedes	aegypti	ZIKV	151	17
Estrada-Franco et al. (2020)	Aedes	aegypti	DENV	118	0
Estrada-Franco et al. (2020)	Aedes	aegypti	ZIKV	118	0
Estrada-Franco et al. (2020)	Aedes	aegypti	CHIKV	118	0
Hernández-Triana et al.(2021)	Aedes	aegypti	Flavivirus	5	0
Hernández-Triana et al.(2021)	Aedes	aegypti	Alphavirus	5	0
Nunez-Avellaneda et al. (2021)	Aedes	aegypti	ZIKV	17	1
Lopez-Apodaca et al. (2022)	Aedes	aegypti	Flavivirus	111	12
Argaez-Sierra et al. (2024)	Aedes	aegypti	Flavivirus	26	24
Hernández-Acosta et al. (2025)	Aedes	aegypti	CHIKV	131	86
Farfan-Ale et al. (2009)	Anopheles	albimanus	Arbovirus	137	0
Farfan-Ale et al. (2010)	Anopheles	albimanus	Arbovirus	43	0
Espinoza-Gomez et al. (2011)	Anopheles	albimanus	Flavivirus	10	0
Nunez-Avellaneda et al.(2021)	Anopheles	albimanus	ZIKV	1	0

### Sheet: Network metrics
Metric	Value
Total_nodes	11
Species_nodes	6
Virus_nodes	5
Total_edges	12
Density	0.218182
Connectance	0.4
Mean_degree	2.18182

### Sheet: NDMS network
Mosquito Genus	Mosquito species	DENV Prevalence	ZIKV Prevalence	CHIKV Prevalence	WNV Prevalence	Arbovirus Prevalence	Flavivirus Prevalence	Alphavirus Prevalence	Orthobunyavirus Prevalence
Aedes	aegypti	5.5	8.4	8.9		0	12.3	0
Aedes	albopictus	0	13.6	0			0	0
Aedes	taeniorhynchus		33.3				0		0.6
Culex	quinquefasciatus		15.2			0	7.3	0
Culex	coronator		21.7		0	0
Culex	nigripalpus		100			0	0	0	0.8
Anopheles	albimanus		0			0	0

### Sheet: Prevalence (CI)
Full_species	Virus	Prevalence	CI_95	CI_lower	CI_upper	Pools	Studies	Estimate_quality
Aedes aegypti	Flavivirus	12.3377	8.66 - 16.01	8.66481	16.0105	308	4	Stable (n≥50)
Aedes aegypti	Alphavirus	0	0.00 - 0.00	0	0	5	1	Very unstable (n<10)
Aedes aegypti	Arbovirus	0	0.00 - 0.00	0	0	918	2	Stable (n≥50)
Aedes aegypti	DENV	5.4872	4.67 - 6.30	4.67322	6.30117	3007	13	Stable (n≥50)
Aedes aegypti	ZIKV	8.41226	7.50 - 9.32	7.50426	9.32025	3590	7	Stable (n≥50)
Aedes aegypti	CHIKV	8.97598	7.57 - 10.38	7.56743	10.3845	1582	6	Stable (n≥50)
Aedes albopictus	Flavivirus	0	0.00 - 0.00	0	0	3	3	Very unstable (n<10)
Aedes albopictus	Alphavirus	0	0.00 - 0.00	0	0	1	1	Very unstable (n<10)
Aedes albopictus	DENV	0	0.00 - 0.00	0	0	133	2	Stable (n≥50)
Aedes albopictus	ZIKV	13.5593	4.82 - 22.30	4.82341	22.2952	59	2	Stable (n≥50)
Aedes albopictus	CHIKV	0	0.00 - 0.00	0	0	2	1	Very unstable (n<10)
Aedes taeniorhynchus	Flavivirus	0	0.00 - 0.00	0	0	42	2	Moderate (n<50)
Aedes taeniorhynchus	Orthobunyavirus	0.59761	0.34 - 0.85	0.342773	0.852446	3514	2	Stable (n≥50)
Aedes taeniorhynchus	ZIKV	33.3333	0.00 - 86.68	0	86.6778	3	1	Very unstable (n<10)
Culex quinquefasciatus	Flavivirus	7.31132	4.83 - 9.79	4.83342	9.78922	424	4	Stable (n≥50)
Culex quinquefasciatus	Alphavirus	0	0.00 - 0.00	0	0	107	1	Stable (n≥50)
Culex quinquefasciatus	Arbovirus	0	0.00 - 0.00	0	0	3316	2	Stable (n≥50)
Culex quinquefasciatus	ZIKV	15.2381	12.64 - 17.84	12.6399	17.8363	735	3	Stable (n≥50)
Culex quinquefasciatus	WNV	0	0.00 - 0.00	0	0	85	2	Stable (n≥50)
Culex coronator	Arbovirus	0	0.00 - 0.00	0	0	37	2	Moderate (n<50)
Culex coronator	WNV	0	0.00 - 0.00	0	0	30	1	Moderate (n<50)
Culex coronator	ZIKV	21.7391	4.88 - 38.60	4.88193	38.5963	23	2	Unstable (n<30)
Culex nigripalpus	Arbovirus	0	0.00 - 0.00	0	0	20	2	Unstable (n<30)
Culex nigripalpus	Flavivirus	0	0.00 - 0.00	0	0	18	1	Unstable (n<30)
Culex nigripalpus	Alphavirus	0	0.00 - 0.00	0	0	18	1	Unstable (n<30)
Culex nigripalpus	Orthobunyavirus	0.808625	0.00 - 1.72	0	1.71996	371	1	Stable (n≥50)
Culex nigripalpus	ZIKV	100	100.00 - 100.00	100	100	1	1	Very unstable (n<10)
Anopheles albimanus	Arbovirus	0	0.00 - 0.00	0	0	180	2	Stable (n≥50)
Anopheles albimanus	Flavivirus	0	0.00 - 0.00	0	0	10	1	Unstable (n<30)
Anopheles albimanus	ZIKV	0	0.00 - 0.00	0	0	1	1	Very unstable (n<10)

### Sheet: Species ranking summary
Full_species	Genus	Species	Total_pools	Total_positive	Mean_prevalence	Max_prevalence	Viruses_detected	Viruses_list
Aedes aegypti	Aedes	aegypti	9410	647	5.86885	12.3377	6	Flavivirus, Alphavirus, Arbovirus, DENV, ZIKV, CHIKV
Culex quinquefasciatus	Culex	quinquefasciatus	4667	143	4.50988	15.2381	5	Flavivirus, Alphavirus, Arbovirus, ZIKV, WNV
Aedes albopictus	Aedes	albopictus	198	8	2.71186	13.5593	5	Flavivirus, Alphavirus, DENV, ZIKV, CHIKV
Culex nigripalpus	Culex	nigripalpus	428	4	20.1617	100	5	Arbovirus, Flavivirus, Alphavirus, Orthobunyavirus, ZIKV
Aedes taeniorhynchus	Aedes	taeniorhynchus	3559	22	11.3103	33.3333	3	Flavivirus, Orthobunyavirus, ZIKV
Culex coronator	Culex	coronator	90	5	7.24638	21.7391	3	Arbovirus, WNV, ZIKV
Anopheles albimanus	Anopheles	albimanus	191	0	0	0	3	Arbovirus, Flavivirus, ZIKV

### Sheet: Species virus richness
Species	Viruses_tested	Viruses_positive	Detection_rate	Mean_prevalence	Max_prevalence	Virus_list	Genus
Aedes aegypti	6	4	66.6667	8.775	12.3	Flavivirus; CHIKV; ZIKV; DENV	Aedes
Aedes aegypti	6	4	66.6667	8.775	12.3	Flavivirus; CHIKV; ZIKV; DENV	Aedes
Aedes aegypti	6	4	66.6667	8.775	12.3	Flavivirus; CHIKV; ZIKV; DENV	Aedes
Aedes aegypti	6	4	66.6667	8.775	12.3	Flavivirus; CHIKV; ZIKV; DENV	Aedes
Aedes aegypti	6	4	66.6667	8.775	12.3	Flavivirus; CHIKV; ZIKV; DENV	Aedes
Aedes aegypti	6	4	66.6667	8.775	12.3	Flavivirus; CHIKV; ZIKV; DENV	Aedes
Aedes taeniorhynchus	3	2	66.6667	16.95	33.3	ZIKV; Orthobunyavirus	Aedes
Aedes taeniorhynchus	3	2	66.6667	16.95	33.3	ZIKV; Orthobunyavirus	Aedes
Aedes taeniorhynchus	3	2	66.6667	16.95	33.3	ZIKV; Orthobunyavirus	Aedes
Culex quinquefasciatus	4	2	50	11.25	15.2	ZIKV; Flavivirus	Culex
Culex quinquefasciatus	4	2	50	11.25	15.2	ZIKV; Flavivirus	Culex
Culex quinquefasciatus	4	2	50	11.25	15.2	ZIKV; Flavivirus	Culex
Culex quinquefasciatus	4	2	50	11.25	15.2	ZIKV; Flavivirus	Culex
Culex nigripalpus	5	2	40	50.4	100	ZIKV; Orthobunyavirus	Culex
Culex nigripalpus	5	2	40	50.4	100	ZIKV; Orthobunyavirus	Culex
Culex nigripalpus	5	2	40	50.4	100	ZIKV; Orthobunyavirus	Culex
Culex nigripalpus	5	2	40	50.4	100	ZIKV; Orthobunyavirus	Culex
Culex nigripalpus	5	2	40	50.4	100	ZIKV; Orthobunyavirus	Culex
Culex coronator	3	1	33.3333	21.7	21.7	ZIKV	Culex
Culex coronator	3	1	33.3333	21.7	21.7	ZIKV	Culex
Culex coronator	3	1	33.3333	21.7	21.7	ZIKV	Culex
Aedes albopictus	5	1	20	13.6	13.6	ZIKV	Aedes
Aedes albopictus	5	1	20	13.6	13.6	ZIKV	Aedes
Aedes albopictus	5	1	20	13.6	13.6	ZIKV	Aedes
Aedes albopictus	5	1	20	13.6	13.6	ZIKV	Aedes
Aedes albopictus	5	1	20	13.6	13.6	ZIKV	Aedes
Anopheles albimanus	3	0	0		0		Anopheles
Anopheles albimanus	3	0	0		0		Anopheles
Anopheles albimanus	3	0	0		0		Anopheles

### Sheet: Virus host breadth
Virus	Species_tested	Species_positive	Detection_rate	Mean_prevalence	Max_prevalence	Species_list
Orthobunyavirus	2	2	100	0.7	0.8	Culex nigripalpus; Aedes taeniorhynchus
ZIKV	7	6	85.7143	32.0333	100	Culex nigripalpus; Aedes taeniorhynchus; Culex coronator; Culex quinquefasciatus; Aedes albopictus; Aedes aegypti
CHIKV	2	1	50	8.9	8.9	Aedes aegypti
DENV	2	1	50	5.5	5.5	Aedes aegypti
Flavivirus	6	2	33.3333	9.8	12.3	Aedes aegypti; Culex quinquefasciatus
Alphavirus	4	0	0		0
Arbovirus	5	0	0		0
WNV	1	0	0		0
