## Supplementary material for "Structural and spatial dynamics of mosquito-arbovirus associations in México (2007 to 2025): A systematic review and quantitative synthesis": Suplementary files: S8 Table.xlsx

### Sheet: Summation sheet
Genus	Species	Virus	Pools Tested	Positive Pools			Genus	Species	Virus	Pools Tested	Positive Pools
Aedes	aegypti	ZIKV	3500	272			Aedes	aegypti	Flavivirus	5034	404
Aedes	albopictus	ZIKV	59	8			Aedes	albopictus	Flavivirus	193	8
Aedes	spp	ZIKV	22	2			Aedes	spp	Flavivirus	126	2
Culex	quinquefasciatus	ZIKV	738	101			Culex	quinquefasciatus	Flavivirus	1210	132
Culex	spp	ZIKV	60	7			Culex	spp	Flavivirus	183	9

### Sheet: ZIKV
Author	Genus	Species	Virus	Mosquitoes Tested	Pools Tested	Positive Pools	Pool Size	Pool Size Source	Model Species (for GLMM)	log(Pool Size)
Correa-Morales et al. (2019)	Aedes	aegypti	ZIKV	14145	3120	251	4.53	imputed	Aedes aegypti	1.5107
Elizondo-Quiroga et al. (2018)	Aedes	aegypti	ZIKV	179	20	2	8.95	imputed	Aedes aegypti	2.1917
Estrada-Franco et al. (2020)	Aedes	aegypti	ZIKV	2545	118	0	18.4	author	Aedes aegypti	2.9124
García-Rejón et al. (2018)	Aedes	aegypti	ZIKV	1637	165	1	9.93	imputed	Aedes aegypti	2.2956
Guerbois et al. (2016)	Aedes	aegypti	ZIKV	279	55	15	5.07	imputed	Aedes aegypti	1.6233
Huerta et al. (2017)	Aedes	aegypti	ZIKV	54	5	2	9.3	author	Aedes aegypti	2.23
Nunez-Avellaneda et al. (2021)	Aedes	aegypti	ZIKV	165	17	1	9.71	imputed	Aedes aegypti	2.2732
Correa-Morales et al. (2019)	Aedes	albopictus	ZIKV	78	52	7	1.5	imputed	Aedes albopictus	0.4055
Huerta et al. (2017)	Aedes	albopictus	ZIKV	61	7	1	9.3	author	Aedes albopictus	2.23
Correa-Morales et al. (2019)	Aedes	epactius	ZIKV	64	13	1	4.92	imputed	Aedes spp	1.5933
Elizondo-Quiroga et al. (2018)	Aedes	epactius	ZIKV	12	6	0	2	imputed	Aedes spp	0.6931
Nunez-Avellaneda et al. (2021)	Aedes	taeniorhynchus	ZIKV	11	3	1	3.67	imputed	Aedes spp	1.3002
Correa-Morales et al. (2019)	Culex	quinquefasciatus	ZIKV	6054	664	96	9.12	imputed	Culex quinquefasciatus	2.2105
Elizondo-Quiroga et al. (2018)	Culex	quinquefasciatus	ZIKV	115	17	5	6.76	imputed	Culex quinquefasciatus	1.911
Estrada-Franco et al. (2020)	Culex	quinquefasciatus	ZIKV	1057	37	0	28.57	imputed	Culex quinquefasciatus	3.3524
Nunez-Avellaneda et al. (2021)	Culex	quinquefasciatus	ZIKV	189	20	0	9.45	imputed	Culex quinquefasciatus	2.246
Correa-Morales et al. (2019)	Culex	tarsalis	ZIKV	33	15	4	2.2	imputed	Culex spp	0.7885
Correa-Morales et al. (2019)	Culex	coronator	ZIKV	17	4	2	4.25	imputed	Culex spp	1.4469
Elizondo-Quiroga et al. (2018)	Culex	coronator	ZIKV	17	6	1	2.83	imputed	Culex spp	1.0403

### Sheet: Flavivirus
Author	Genus	Species	Virus	Mosquitoes Tested	Pools Tested	Positive Pools	Pool Size	Model Species (for GLMM)	log(Pool Size)
Argaez-Sierra et al. (2024)	Aedes	aegypti	Flavivirus	260	26	24	10	Aedes aegypti	2.3026
Baak-Baak et al. (2019)	Aedes	aegypti	DENV	1380	166	2	8.31	Aedes aegypti	2.1175
Correa-Morales et al. (2019)	Aedes	aegypti	ZIKV	14145	3120	251	4.53	Aedes aegypti	1.5107
De la Mora-Covarrubias et al. (2010)	Aedes	aegypti	DENV	122	42	24	2.9	Aedes aegypti	1.0647
Dzul-Manzanilla et al. (2016)	Aedes	aegypti	DENV	7624	526	14	14.49	Aedes aegypti	2.6735
Elizondo-Quiroga et al. (2018)	Aedes	aegypti	ZIKV	179	20	2	8.95	Aedes aegypti	2.1917
Estrada-Franco et al. (2020)	Aedes	aegypti	ZIKV	2545	118	0	21.57	Aedes aegypti	3.0713
García-Rejón et al. (2011)	Aedes	aegypti	DENV	415	118	19	3.52	Aedes aegypti	1.2585
García-Rejón et al. (2018)	Aedes	aegypti	ZIKV	1637	165	1	9.92	Aedes aegypti	2.2946
Guerbois et al. (2016)	Aedes	aegypti	ZIKV	279	55	15	5.07	Aedes aegypti	1.6233
Huerta et al. (2017)	Aedes	aegypti	ZIKV	54	5	2	10.8	Aedes aegypti	2.3795
Lopez-Apodaca et al. (2022)	Aedes	aegypti	Flavivirus	765	111	12	6.89	Aedes aegypti	1.9301
Méndez-Galván et al. (2014)	Aedes	aegypti	DENV	2144	220	5	9.75	Aedes aegypti	2.2773
Nunez-Avellaneda et al. (2021)	Aedes	aegypti	ZIKV	165	17	1	9.71	Aedes aegypti	2.2732
Sanchez-Casas et al. (2013)	Aedes	aegypti	DENV	419	41	5	10.22	Aedes aegypti	2.3243
Argaez-Sierra et al. (2024)	Aedes	albopictus	Flavivirus	12	1	0	12	Aedes albopictus	2.4849
Correa-Morales et al. (2019)	Aedes	albopictus	ZIKV	78	52	7	1.5	Aedes albopictus	0.4055
Danis‐Lozano et al. (2019)	Aedes	albopictus	DENV	892	30	0	29.73	Aedes albopictus	3.3922
Huerta et al. (2017)	Aedes	albopictus	ZIKV	61	7	1	8.71	Aedes albopictus	2.1645
Correa-Morales et al. (2019)	Aedes	epactius	ZIKV	64	13	1	4.92	Aedes spp	1.5933
Elizondo-Quiroga et al. (2018)	Aedes	epactius	ZIKV	12	6	0	2	Aedes spp	0.6931
Espinoza-Gomez et al. (2011)	Aedes	taeniorhynchus	Flavivirus	225	16	0	14.06	Aedes spp	2.6433
Espinoza-Gomez et al. (2011)	Aedes	trivittatus	Flavivirus	118	12	0	9.83	Aedes spp	2.2854
Hernández-Triana et al. (2021)	Aedes	angustivittatus	Flavivirus	4501	25	0	180.04	Aedes spp	5.1932
Hernández-Triana et al. (2021)	Aedes	serratus	Flavivirus	132	4	0	33	Aedes spp	3.4965
Ibarra-Juarez et al. (2012)	Aedes	taeniorhynchus	Flavivirus	488	26	0	18.77	Aedes spp	2.9323
Ibarra-Juarez et al. (2012)	Aedes	scapularis	Flavivirus	220	12	0	18.33	Aedes spp	2.9085
Ibarra-Juarez et al. (2012)	Aedes	spp	Flavivirus	114	6	0	19	Aedes spp	2.9444
Ibarra-Juarez et al. (2012)	Aedes	vexans	Flavivirus	39	3	0	13	Aedes spp	2.5649
Nunez-Avellaneda et al. (2021)	Aedes	taeniorhynchus	ZIKV	11	3	1	3.67	Aedes spp	1.3002
Argaez-Sierra et al. (2024)	Culex	quinquefasciatus	Flavivirus	328	33	0	9.94	Culex quinquefasciatus	2.2966
Correa-Morales et al. (2019)	Culex	quinquefasciatus	ZIKV	6054	664	96	9.12	Culex quinquefasciatus	2.2105
Elizondo-Quiroga et al. (2018)	Culex	quinquefasciatus	ZIKV	115	17	5	6.76	Culex quinquefasciatus	1.911
Espinoza-Gomez et al. (2011)	Culex	quinquefasciatus	Flavivirus	98	14	0	7	Culex quinquefasciatus	1.9459
Estrada-Franco et al. (2020)	Culex	quinquefasciatus	ZIKV	1057	37	0	28.57	Culex quinquefasciatus	3.3524
Hernández-Triana et al. (2021)	Culex	quinquefasciatus	Flavivirus	22483	107	0	210.12	Culex quinquefasciatus	5.3477
Ibarra-Juarez et al. (2012)	Culex	quinquefasciatus	WNV	934	48	0	19.46	Culex quinquefasciatus	2.9684
Lopez-Apodaca et al. (2022)	Culex	quinquefasciatus	Flavivirus	5880	270	31	21.78	Culex quinquefasciatus	3.081
Nunez-Avellaneda et al. (2021)	Culex	quinquefasciatus	ZIKV	189	20	0	9.45	Culex quinquefasciatus	2.246
Correa-Morales et al. (2019)	Culex	tarsalis	ZIKV	33	15	4	2.2	Culex spp	0.7885
Correa-Morales et al. (2019)	Culex	coronator	ZIKV	17	4	2	4.25	Culex spp	1.4469
Elizondo-Quiroga et al. (2018)	Culex	coronator	ZIKV	17	6	1	2.83	Culex spp	1.0403
Espinoza-Gomez et al. (2011)	Culex	erraticus	Flavivirus	62	8	0	7.75	Culex spp	2.0477
Espinoza-Gomez et al. (2011)	Culex	peccator	Flavivirus	32	4	0	8	Culex spp	2.0794
Espinoza-Gomez et al. (2011)	Culex	mulrennani	Flavivirus	30	3	0	10	Culex spp	2.3026
Espinoza-Gomez et al. (2011)	Culex	iolambdis	Flavivirus	24	6	0	4	Culex spp	1.3863
Hernández-Triana et al. (2021)	Culex	nigripalpus	Flavivirus	1918	18	0	106.56	Culex spp	4.6687
Ibarra-Juarez et al. (2012)	Culex	spp	WNV	1228	62	2	19.81	Culex spp	2.9862
Ibarra-Juarez et al. (2012)	Culex	coronator	WNV	567	30	0	18.9	Culex spp	2.9392
Ibarra-Juarez et al. (2012)	Culex	erraticus	WNV	509	27	0	18.85	Culex spp	2.9365

### Sheet: Dropped_Records
Sheet	Author	Genus	Species	Virus	Reason
Flavivirus	Dzul-Manzanilla et al. (2015)	Aedes	aegypti	DENV	Mosquitoes tested not reported
Flavivirus	Sanchez-Rodriguez et al. (2014)	Aedes	albopictus	DENV	Mosquitoes tested not reported

### Sheet: ZIKV result
model	Species	Estimate	SE	z	p	OR	CI_low	CI_high	significant
ZIKV	Aedes albopictus	0.621432	0.385479	1.6121	0.10694	1.86159	0.874509	3.96282	FALSE
ZIKV	Aedes spp	0.171231	0.744303	0.230055	0.818049	1.18676	0.275939	5.10406	FALSE
ZIKV	Culex quinquefasciatus	0.632167	0.124327	5.08473	3.68157e-07	1.88168	1.47475	2.4009	TRUE
ZIKV	Culex spp	0.449434	0.407077	1.10405	0.26957	1.56743	0.705802	3.4809	FALSE

### Sheet: Flavivirus result
model	Species	Estimate	SE	z	p	OR	CI_low	CI_high	significant
Flavivirus	Aedes albopictus	-0.702017	0.364824	-1.92426	0.0543218	0.495585	0.242426	1.01311	FALSE
Flavivirus	Aedes spp	-1.68824	0.714672	-2.36226	0.0181641	0.184845	0.0455489	0.750132	TRUE
Flavivirus	Culex quinquefasciatus	0.338836	0.105805	3.20247	0.00136254	1.40331	1.1405	1.7267	TRUE
Flavivirus	Culex spp	-0.522933	0.345759	-1.51242	0.130427	0.592779	0.301011	1.16736	FALSE

### Sheet: Notes
COLOUR KEY
Yellow cell (Pool Size column)	Pool size value stated explicitly by the author
White/grey cell (Pool Size column)	Pool size imputed as: Mosquitoes Tested ÷ Pools Tested
Orange row (Dropped Records sheet)	Record excluded from GLMM analysis
FILTER APPLIED
Mosquitoes Tested > 10	Records with ≤10 total mosquitoes tested were excluded to prevent inflation of positivity rates from tiny pools
RECORDS EXCLUDED FROM FLAVIVIRUS
Dzul-Manzanilla et al. (2015)	Mosquitoes Tested not reported — pool size cannot be imputed
Sanchez-Rodriguez et al. (2014)	Mosquitoes Tested not reported — pool size cannot be imputed
MODEL SPECIES GROUPING
Aedes aegypti	Aedes aegypti (reference category)
Aedes albopictus	Aedes albopictus
Aedes spp	All other Aedes species grouped (taeniorhynchus, epactius, trivittatus, etc.)
Culex quinquefasciatus	Culex quinquefasciatus
Culex spp	All other Culex species grouped (tarsalis, coronator, erraticus, nigripalpus, etc.)
VIRUS GROUPING — FLAVIVIRUS SHEET
DENV + ZIKV + WNV + Flavivirus	All four grouped as 'vertebrate-pathogenic flaviviruses' per published GLMM
ISSUE ADDRESSED
Issue 1	Study-level confounding: Author column provides the study_id random intercept (1|author) in GLMM
Issue 2	Pool size offset: log(Pool Size) column used as offset in cloglog GLMM
