## Supplementary material for "Structural and spatial dynamics of mosquito-arbovirus associations in México (2007 to 2025): A systematic review and quantitative synthesis": Suplementary files: S9 Table.xlsx

### Sheet: DENV
VERTICAL
Author	Genus	species	Virus	Mosquitoes tested	Pools tested	Positive pools			Studies	Total mosquitoes	Total pools tested	Total positive pools	% Positive pools	Pooled MIR
Gunther et al. (2007)	Aedes	aegypti	DENV	1480	74	4			6	33929	1452	69	4.75	2.03
Martinez et al. (2014)	Aedes	aegypti	DENV	4146	226	2
Garcia-Rejon et al., 2018	Aedes	aegypti	DENV1	1648	166	1
Apodaca-Medina et al. (2018)	Aedes	aegypti	DENV	308	14	2
Danis‐Lozano et al., 2019	Aedes	aegypti	DENV	21390	713	54
Dzul-Manzanilla et al. (2016)	Aedes	aegypti	DENV	6594	424	6
HORIZONTAL
Author	Genus	species	Virus	Mosquitoes tested	Pools tested	Positive pools			Studies	Total mosquitoes	Total pools tested	Total positive pools	% Positive pools	Pooled MIR
De la Mora-Covarrubias et al. (2010)	Aedes	aegypti	DENV	122	42	24			7	14649	1231	69	5.6052	4.71022
García-Rejón et al. (2011)	Aedes	aegypti	DENV	415	118	19
Sanchez-Casas et al. (2013)	Aedes	aegypti	DENV	419	41	5
Méndez-Galván et al. (2014)	Aedes	aegypti	DENV	2144	220	5
Dzul-Manzanilla et al. (2016)	Aedes	aegypti	DENV	7624	526	14
Baak-Baak et al. (2019)	Aedes	aegypti	DENV	1380	166	2
Estrada-Franco et al. (2020)	Aedes	aegypti	DENV	2545	118	0

### Sheet: ZIKV
VERTICAL
Author	Genus	species	Virus	Mosquitoes tested	Pools tested	Positive pools			Studies	Total mosquitoes	Total pools tested	Total positive pools	% Positive pools	Pooled MIR
Guerbois et al. (2016)	Aedes	aegypti	ZIKV	193	52	0			2	317	66	1	1.515	3.15
Elizondo-Quiroga et al. (2018)	Aedes	aegypti	ZIKV	124	14	1
HORIZONTAL
Author	Genus	species	Virus	Mosquitoes tested	Pools tested	Positive pools			Studies	Total mosquitoes	Total pools tested	Total positive pools	% Positive pools	Pooled MIR
Guerbois et al. (2016)	Aedes	aegypti	ZIKV	279	55	15			6	4859	418	25	5.98	5.15
Huerta et al. (2017)	Aedes	aegypti	ZIKV	54	5	2
Estrada-Franco et al. (2020)	Aedes	aegypti	ZIKV	2545	118	0
Nunez-Avellaneda et al., 2021	Aedes	aegypti	ZIKV	165	17	1
García-Rejón et al. (2018)	Aedes	aegypti	ZIKV	1637	165	1
Elizondo-Quiroga et al. (2018)	Aedes	aegypti	ZIKV	179	58	6

### Sheet: CHIKV
VERTICAL
Author	Genus	species	Virus	Mosquitoes tested	Pools tested	Positive pools			Studies	Total mosquitoes	Total pools tested	Total positive pools	% Positive pools	Pooled MIR
Ponce-García et al., 2018	Aedes	aegypti	CHIKV	121	20	7			2	6715	444	9	2.03	1.34
Dzul-Manzanilla et al. (2016)	Aedes	aegypti	CHIKV	6594	424	2
HORIZONTAL
Author	Genus	species	Virus	Mosquitoes tested	Pools tested	Positive pools			Studies	Total mosquitoes	Total pools tested	Total positive pools	% Positive pools	Pooled MIR
Diaz-Gonzalez et al. (2015)	Aedes	aegypti	CHIKV	635	79	18			4	11132	854	124	14.52	11.14
Dzul-Manzanilla et al. (2016)	Aedes	aegypti	CHIKV	7624	526	20
Estrada-Franco et al. (2020)	Aedes	aegypti	CHIKV	2545	118	0
Hernández-Acosta et al., 2025	Aedes	aegypti	CHIKV	328	131	86
